# Host genotypes interact with microbial communities to modulate gene expression in the human intestine

**DOI:** 10.64898/2026.01.30.26344673

**Authors:** Shreya Nirmalan, Sabrina Arif, Julong Wei, Sambhawa Priya, Ran Blekhman, Roger Pique-Regi, Francesca Luca

**Affiliations:** Center for Molecular Medicine and Genetics, Wayne State University, Detroit, MI; Section of Genetic Medicine, Department of Medicine, University of Chicago, Chicago, IL; Department of Obstetrics and Gynecology, Wayne State University, Detroit, MI; Department of Human Genetics, University of Chicago, Chicago, IL

## Abstract

**Background:** Inflammatory Bowel Disease (IBD) is characterized by chronic intestinal inflammation and is associated with both altered gut microbiome composition and host genetic risk. Both host genetic variants and the gut microbiome can affect host gene expression in the colon; however, it remains unclear whether interactions between the two (genotype x microbiome, GxM) shape intestinal gene regulation in humans and their contribution to IBD risk.

**Methods:** We analyzed publicly available data for 86 individuals (64 patients with IBD and 22 controls) in the Inflammatory Bowel Disease Multi’omics Database consisting of host genotype, host gene expression, and mucosal gut microbiome (16S rRNA) data from rectal and ileum biopsies. We performed expression Quantitative Trait Locus (eQTL) mapping and then used computational fine-mapping to identify likely causal variants. We tested whether microbial taxa modify genetic effects on host gene expression. We then integrated GxM eQTLs with IBD, Crohn’s Disease (CD) and Ulcerative Colitis (UC) Genome-Wide Association Study results by leveraging Transcriptome-Wide Association Studies and colocalization methods.

**Results:** We found 3,777 and 3,694 host genes with eQTLs in the rectum and in the ileum, respectively (FDR = 10%). Using the fine-mapped eQTLs, we found 36 GxM interactions for 31 host genes with 22 microbial taxa in the rectum and 30 GxM interactions in the ileum for 15 host genes and 20 taxa (FDR = 10%). Taxa with GxM interactions clustered into two distinct groups with opposing effects on host gene regulation and reflected distinct functions of microbes in the gut. i.e, butyrate producers versus sulfate reducers. Integration with IBD GWAS revealed that 23 variants with GxM regulated the expression of host genes putatively causal for IBD, CD or UC (FDR = 10%), thus identifying microbes that can either amplify or buffer genetic risk.

**Conclusions:** Our results show evidence of genetic effects on host gene expression that are modulated by microbiome composition, and provide insight into how IBD risk could be reduced by targeting specific microbial taxa contingent on host genotype.
