## Supplemental Table 10 for "Host genotypes interact with microbial communities to modulate gene expression in the human intestine"

	ensgene	GRCP	GLCP	zscore	LFDR	FDR	Trait	symbol
1	ENSG00000008130	0.06428	0.07448	-4.746956825	0.020521713	0.002892978	IBD.EUR.Inflammatory_Bowel_Disease	NADK
2	ENSG00000008300	0.06971	0.08516	5.514084339	0.000708626	0.00013084	IBD.EUR.Ulcerative_Colitis	CELSR3
3	ENSG00000010310	0.245	0.2899	3.706431627	0.208265341	0.028835138	IBD.EUR.Crohns_Disease	GIPR
4	ENSG00000011083	0.2672	0.3369	4.944677353	0.002500976	0.000526606	IBD.EUR.Ulcerative_Colitis	SLC6A7
5	ENSG00000013583	0.771	0.8112	4.627671719	0.003171949	0.000421183	IBD.EUR.Crohns_Disease	HEBP1
6	ENSG00000026036	0.1957	0.2663	-6.234853745	4.07E-06	6.99E-07	IBD.EUR.Crohns_Disease	RTEL1-TNFRSF6B
7	ENSG00000026036	0.4919	0.5857	-7.692843914	1.37E-10	2.11E-11	IBD.EUR.Inflammatory_Bowel_Disease	RTEL1-TNFRSF6B
8	ENSG00000026036	0.4555	0.5562	-5.385509014	0.000193304	4.63E-05	IBD.EUR.Ulcerative_Colitis	RTEL1-TNFRSF6B
9	ENSG00000026297	0.115	0.1446	-4.58052969	0.020721789	0.003205764	IBD.EUR.Inflammatory_Bowel_Disease	RNASET2
10	ENSG00000026297	0.3954	0.472	-6.20378828	2.66E-06	3.22E-07	IBD.EUR.Crohns_Disease	RNASET2
11	ENSG00000049246	0.1847	0.2085	4.613261223	0.014058589	0.001382954	IBD.EUR.Crohns_Disease	PER3
12	ENSG00000064419	0.2566	0.2744	3.887217283	0.15416467	0.019603428	IBD.EUR.Ulcerative_Colitis	TNPO3
13	ENSG00000065989	0.1886	0.2447	-4.923246861	0.003264026	0.000485793	IBD.EUR.Crohns_Disease	PDE4A
14	ENSG00000066230	0.5453	0.6797	-4.644258499	0.004250752	0.001118312	IBD.EUR.Ulcerative_Colitis	SLC9A3
15	ENSG00000070081	0.4137	0.503	-2.950363636	0.510451144	0.088691204	IBD.EUR.Inflammatory_Bowel_Disease	NUCB2
16	ENSG00000072401	0.1336	0.3245	-4.439710617	0.017640972	0.002272036	IBD.EUR.Crohns_Disease	UBE2D1
17	ENSG00000072401	0.09426	0.2403	-3.455388784	0.377048654	0.060752325	IBD.EUR.Inflammatory_Bowel_Disease	UBE2D1
18	ENSG00000072682	0.1646	0.1659	9.11601162	8.44E-15	2.81E-15	IBD.EUR.Crohns_Disease	P4HA2
19	ENSG00000072682	0.2603	0.266	4.592198849	0.013942183	0.002024608	IBD.EUR.Ulcerative_Colitis	P4HA2
20	ENSG00000072682	0.5673	0.5723	8.34592247	1.09E-12	2.67E-13	IBD.EUR.Inflammatory_Bowel_Disease	P4HA2
21	ENSG00000073605	0.5753	0.6963	4.712247372	0.00313259	0.000993014	IBD.EUR.Ulcerative_Colitis	GSDMB
22	ENSG00000073605	0.7156	0.7956	3.313974142	0.219855584	0.03160355	IBD.EUR.Crohns_Disease	GSDMB
23	ENSG00000073605	0.5044	0.6426	5.302384377	0.000185556	2.24E-05	IBD.EUR.Inflammatory_Bowel_Disease	GSDMB
24	ENSG00000075426	0.07959	0.09149	4.39990139	0.064138158	0.008843836	IBD.EUR.Inflammatory_Bowel_Disease	FOSL2
25	ENSG00000078808	0.06818	0.07025	4.277269363	0.137079342	0.014547046	IBD.EUR.Crohns_Disease	SDF4
26	ENSG00000084734	0.1412	0.161	-3.343999147	0.555647264	0.097935062	IBD.EUR.Inflammatory_Bowel_Disease	GCKR
27	ENSG00000085978	0.869	0.9915	12.93889713	0	0	IBD.EUR.Crohns_Disease	ATG16L1
28	ENSG00000085978	0.8384	0.9817	8.719391823	3.04E-14	6.08E-15	IBD.EUR.Inflammatory_Bowel_Disease	ATG16L1
29	ENSG00000087077	0.2234	0.2307	-3.411232233	0.44497398	0.084750311	IBD.EUR.Crohns_Disease	TRIP6
30	ENSG00000088926	0.08463	0.08695	3.668267012	0.503493118	0.094579183	IBD.EUR.Crohns_Disease	F11
31	ENSG00000095110	0.4595	0.5377	-4.548148155	0.006069335	0.000790225	IBD.EUR.Inflammatory_Bowel_Disease	NXPE1
32	ENSG00000095110	0.6265	0.7112	-5.859522343	1.34E-05	6.05E-06	IBD.EUR.Ulcerative_Colitis	NXPE1
33	ENSG00000100365	0.2575	0.2618	3.509174347	0.346797082	0.056218732	IBD.EUR.Crohns_Disease	NCF4
34	ENSG00000101246	0.6791	0.7517	7.963677406	1.46E-11	2.05E-12	IBD.EUR.Inflammatory_Bowel_Disease	ARFRP1
35	ENSG00000101246	0.6439	0.7223	5.445293427	0.000109086	2.25E-05	IBD.EUR.Ulcerative_Colitis	ARFRP1
36	ENSG00000101246	0.436	0.4758	6.277572632	1.73E-06	1.76E-07	IBD.EUR.Crohns_Disease	ARFRP1
37	ENSG00000101337	0.2254	0.2947	3.732141851	0.175472324	0.027689798	IBD.EUR.Inflammatory_Bowel_Disease	TM9SF4
38	ENSG00000105401	0.3447	0.3734	-5.559596062	0.000106308	1.29E-05	IBD.EUR.Crohns_Disease	CDC37
39	ENSG00000107290	0.2239	0.3224	-3.532917976	0.285130655	0.045134914	IBD.EUR.Crohns_Disease	SETX
40	ENSG00000108443	0.04482	0.05763	3.906068325	0.390761699	0.064339383	IBD.EUR.Inflammatory_Bowel_Disease	RPS6KB1
41	ENSG00000108691	0.09885	0.1158	-5.808619499	8.82E-05	9.29E-06	IBD.EUR.Inflammatory_Bowel_Disease	CCL2
42	ENSG00000108691	0.1122	0.1298	-6.75432682	3.86E-07	4.53E-08	IBD.EUR.Crohns_Disease	CCL2
43	ENSG00000109320	0.1615	0.2246	3.743050098	0.263103129	0.044254598	IBD.EUR.Ulcerative_Colitis	NFKB1
44	ENSG00000110851	0.1852	0.2429	3.573307753	0.297613148	0.047250927	IBD.EUR.Inflammatory_Bowel_Disease	PRDM4
45	ENSG00000110851	0.2151	0.2904	3.735826015	0.219004108	0.030980747	IBD.EUR.Ulcerative_Colitis	PRDM4
46	ENSG00000112182	0.05395	0.068	-4.467767715	0.066419275	0.009716191	IBD.EUR.Inflammatory_Bowel_Disease	BACH2
47	ENSG00000112182	0.04709	0.05809	-4.24407196	0.178651025	0.023633021	IBD.EUR.Crohns_Disease	BACH2
48	ENSG00000115290	0.3061	0.347	3.701179028	0.165002555	0.023902543	IBD.EUR.Inflammatory_Bowel_Disease	GRB14
49	ENSG00000116521	0.4382	0.4945	5.36969471	0.000201017	3.20E-05	IBD.EUR.Crohns_Disease	SCAMP3
50	ENSG00000116521	0.4668	0.6629	4.531342506	0.005166117	0.000548844	IBD.EUR.Inflammatory_Bowel_Disease	SCAMP3
51	ENSG00000116539	0.06019	0.1042	4.73019886	0.017561568	0.001964657	IBD.EUR.Crohns_Disease	ASH1L
52	ENSG00000116584	0.04334	0.05155	-4.849777699	0.021450652	0.002640855	IBD.EUR.Crohns_Disease	ARHGEF2
53	ENSG00000117054	0.5165	0.5549	-4.101940155	0.040187447	0.006316042	IBD.EUR.Ulcerative_Colitis	ACADM
54	ENSG00000117500	0.2147	0.2506	3.634703875	0.254172243	0.041472252	IBD.EUR.Inflammatory_Bowel_Disease	TMED5
55	ENSG00000117505	0.3649	0.4285	3.777202129	0.110575718	0.016009565	IBD.EUR.Inflammatory_Bowel_Disease	DR1
56	ENSG00000117595	0.08379	0.1015	3.872329712	0.288076132	0.044339739	IBD.EUR.Inflammatory_Bowel_Disease	IRF6
57	ENSG00000117697	0.3202	0.3536	3.701060772	0.162337921	0.022045964	IBD.EUR.Inflammatory_Bowel_Disease	NSL1
58	ENSG00000117697	0.2226	0.2421	3.52256012	0.356281209	0.060115647	IBD.EUR.Crohns_Disease	NSL1
59	ENSG00000118508	0.05713	0.06719	3.922403574	0.403939286	0.093902146	IBD.EUR.Ulcerative_Colitis	RAB32
60	ENSG00000119919	0.4829	0.5833	-10.41576576	0	0	IBD.EUR.Inflammatory_Bowel_Disease	NKX2-3
61	ENSG00000119919	0.4636	0.5669	-8.915049553	1.27E-14	6.62E-15	IBD.EUR.Crohns_Disease	NKX2-3
62	ENSG00000119919	0.4622	0.5674	-7.801635265	8.62E-11	8.62E-11	IBD.EUR.Ulcerative_Colitis	NKX2-3
63	ENSG00000122223	0.09707	0.152	-3.940889597	0.192744611	0.026157075	IBD.EUR.Crohns_Disease	CD244
64	ENSG00000122490	0.2064	0.2214	3.625323534	0.308598545	0.048695233	IBD.EUR.Crohns_Disease	SLC66A2
65	ENSG00000122861	0.2354	0.2764	4.559481621	0.013065322	0.001113259	IBD.EUR.Crohns_Disease	PLAU
66	ENSG00000122873	0.3241	0.4637	-4.791790009	0.002946464	0.000355689	IBD.EUR.Crohns_Disease	CISD1
67	ENSG00000122873	0.2703	0.4196	-3.926195621	0.072411529	0.01151461	IBD.EUR.Inflammatory_Bowel_Disease	CISD1
68	ENSG00000123358	0.4844	0.4965	-4.016535282	0.045778907	0.005608846	IBD.EUR.Inflammatory_Bowel_Disease	NR4A1
69	ENSG00000123358	0.1967	0.2051	-3.544137239	0.418713027	0.099226915	IBD.EUR.Ulcerative_Colitis	NR4A1
70	ENSG00000123384	0.6933	0.6937	-4.061348915	0.031168708	0.003179117	IBD.EUR.Crohns_Disease	LRP1
71	ENSG00000124203	0.08028	0.101	-3.637123346	0.461782105	0.075865813	IBD.EUR.Inflammatory_Bowel_Disease	ZNF831
72	ENSG00000126005	0.1631	0.1809	-3.841670036	0.245007222	0.035439632	IBD.EUR.Ulcerative_Colitis	MMP24OS
73	ENSG00000126432	0.4975	0.5274	-4.47815752	0.009168559	0.000853432	IBD.EUR.Crohns_Disease	PRDX5
74	ENSG00000126432	0.2435	0.2695	-3.911564827	0.11547493	0.017372105	IBD.EUR.Inflammatory_Bowel_Disease	PRDX5
75	ENSG00000127837	0.0898	0.1063	5.506181717	0.0004517	3.47E-05	IBD.EUR.Inflammatory_Bowel_Disease	AAMP
76	ENSG00000127837	0.08191	0.09951	5.28942728	0.001801147	0.000317766	IBD.EUR.Ulcerative_Colitis	AAMP
77	ENSG00000128604	0.7211	0.7661	4.611330509	0.004267853	0.001234961	IBD.EUR.Ulcerative_Colitis	IRF5
78	ENSG00000130511	0.7627	0.7789	4.421716213	0.006620019	0.00091696	IBD.EUR.Inflammatory_Bowel_Disease	SSBP4
79	ENSG00000131584	0.1068	0.1109	-4.758538246	0.013157245	0.00205931	IBD.EUR.Inflammatory_Bowel_Disease	ACAP3
80	ENSG00000131584	0.06221	0.06528	-4.138358116	0.248524414	0.039788301	IBD.EUR.Ulcerative_Colitis	ACAP3
81	ENSG00000133106	0.3907	0.3975	4.168656826	0.044825839	0.007329458	IBD.EUR.Ulcerative_Colitis	EPSTI1
82	ENSG00000133606	0.08526	0.09817	-3.697422028	0.423029695	0.07176032	IBD.EUR.Inflammatory_Bowel_Disease	MKRN1
83	ENSG00000134460	0.06518	0.07239	-3.910618782	0.359226836	0.063950406	IBD.EUR.Crohns_Disease	IL2RA
84	ENSG00000134825	0.1687	0.186	4.437310219	0.031203436	0.003698086	IBD.EUR.Crohns_Disease	TMEM258
85	ENSG00000134962	0.3813	0.4113	-3.458545685	0.277244659	0.04180164	IBD.EUR.Crohns_Disease	KLB
86	ENSG00000135926	0.2109	0.3314	4.902488708	0.002327577	0.000132288	IBD.EUR.Inflammatory_Bowel_Disease	TMBIM1
87	ENSG00000135926	0.2408	0.3722	4.893754959	0.002815428	0.000720418	IBD.EUR.Ulcerative_Colitis	TMBIM1
88	ENSG00000136634	0.2085	0.2286	-3.320861578	0.481643416	0.080092663	IBD.EUR.Inflammatory_Bowel_Disease	IL10
89	ENSG00000136634	0.1918	0.2123	-3.703434706	0.299909765	0.053398041	IBD.EUR.Ulcerative_Colitis	IL10
90	ENSG00000137634	0.8113	0.9012	-5.822453499	1.25E-05	3.73E-06	IBD.EUR.Ulcerative_Colitis	NXPE4
91	ENSG00000137634	0.6499	0.7147	-4.537000179	0.004649192	0.00032639	IBD.EUR.Inflammatory_Bowel_Disease	NXPE4
92	ENSG00000138092	0.06341	0.07368	-3.700824499	0.492391245	0.084343163	IBD.EUR.Inflammatory_Bowel_Disease	CENPO
93	ENSG00000138688	0.2633	0.2719	4.688585281	0.007058486	0.001047631	IBD.EUR.Inflammatory_Bowel_Disease	BLTP1
94	ENSG00000138688	0.1211	0.1247	3.782277584	0.364681055	0.08378471	IBD.EUR.Ulcerative_Colitis	BLTP1
95	ENSG00000138688	0.2073	0.2119	3.48594594	0.414006196	0.08035734	IBD.EUR.Crohns_Disease	BLTP1
96	ENSG00000138744	0.2677	0.3193	-3.837684393	0.122449464	0.018792069	IBD.EUR.Inflammatory_Bowel_Disease	NAAA
97	ENSG00000140968	0.7335	0.7536	5.010601997	0.000796603	0.00017245	IBD.EUR.Ulcerative_Colitis	IRF8
98	ENSG00000140968	0.4522	0.4668	4.631685734	0.005052179	0.000438909	IBD.EUR.Inflammatory_Bowel_Disease	IRF8
99	ENSG00000142039	0.06858	0.06864	-4.453606129	0.069313331	0.010605701	IBD.EUR.Inflammatory_Bowel_Disease	CCDC97
100	ENSG00000142606	0.02952	0.1297	4.556512356	0.032866535	0.00537517	IBD.EUR.Ulcerative_Colitis	MMEL1
101	ENSG00000143452	0.4081	0.6602	-4.009412289	0.034787915	0.003750284	IBD.EUR.Inflammatory_Bowel_Disease	HORMAD1
102	ENSG00000143627	0.0715	0.08718	5.29859066	0.001689652	0.000149504	IBD.EUR.Crohns_Disease	PKLR
103	ENSG00000143630	0.04027	0.05876	4.422600269	0.089457728	0.014677648	IBD.EUR.Inflammatory_Bowel_Disease	HCN3
104	ENSG00000143630	0.1029	0.1197	5.488091469	0.000489483	4.51E-05	IBD.EUR.Crohns_Disease	HCN3
105	ENSG00000145850	0.271	0.2941	-4.215703964	0.039593037	0.004939345	IBD.EUR.Inflammatory_Bowel_Disease	TIMD4
106	ENSG00000145850	0.2544	0.2768	-4.158246517	0.057121929	0.005328457	IBD.EUR.Crohns_Disease	TIMD4
107	ENSG00000145908	0.04437	0.07015	6.407423019	5.23E-06	9.61E-07	IBD.EUR.Inflammatory_Bowel_Disease	ZNF300
108	ENSG00000145908	0.05818	0.09612	7.879080296	2.62E-10	3.62E-11	IBD.EUR.Crohns_Disease	ZNF300
109	ENSG00000146535	0.0964	0.1755	-4.674758434	0.015228316	0.002450534	IBD.EUR.Ulcerative_Colitis	GNA12
110	ENSG00000148090	0.182	0.1859	4.761877537	0.007697532	0.00131892	IBD.EUR.Inflammatory_Bowel_Disease	AUH
111	ENSG00000148396	0.02702	0.06319	5.795347214	0.000195026	2.69E-05	IBD.EUR.Crohns_Disease	SEC16A
112	ENSG00000148396	0.02067	0.05301	6.542127132	3.12E-06	4.88E-07	IBD.EUR.Inflammatory_Bowel_Disease	SEC16A
113	ENSG00000148396	0.01966	0.05465	4.165552139	0.264058473	0.048564478	IBD.EUR.Ulcerative_Colitis	SEC16A
114	ENSG00000149485	0.3097	0.3557	4.925186157	0.002196118	0.000243071	IBD.EUR.Crohns_Disease	FADS1
115	ENSG00000149485	0.08181	0.09579	3.980847597	0.229779938	0.033996329	IBD.EUR.Inflammatory_Bowel_Disease	FADS1
116	ENSG00000151576	0.1871	0.209	3.366567373	0.501461564	0.08971116	IBD.EUR.Crohns_Disease	QTRT2
117	ENSG00000152518	0.3256	0.3296	4.609777451	0.007962535	0.001451792	IBD.EUR.Inflammatory_Bowel_Disease	ZFP36L2
118	ENSG00000152527	0.2596	0.3604	5.239284992	0.000465474	4.66E-05	IBD.EUR.Inflammatory_Bowel_Disease	PLEKHH2
119	ENSG00000152527	0.6833	0.8963	5.719878674	1.82E-05	3.39E-06	IBD.EUR.Crohns_Disease	PLEKHH2
120	ENSG00000157870	0.1121	0.1741	5.096385479	0.002501635	0.000620655	IBD.EUR.Ulcerative_Colitis	PRXL2B
121	ENSG00000157870	0.1435	0.202	4.74173069	0.007690916	0.001186032	IBD.EUR.Inflammatory_Bowel_Disease	PRXL2B
122	ENSG00000157873	0.4251	0.5308	-5.979808331	9.58E-06	1.97E-06	IBD.EUR.Ulcerative_Colitis	TNFRSF14
123	ENSG00000157873	0.4129	0.5158	-5.084291935	0.000649304	7.45E-05	IBD.EUR.Inflammatory_Bowel_Disease	TNFRSF14
124	ENSG00000160752	0.165	0.2917	4.437925816	0.017705652	0.002572455	IBD.EUR.Inflammatory_Bowel_Disease	FDPS
125	ENSG00000160752	0.3869	0.4953	5.436491489	0.000145062	1.72E-05	IBD.EUR.Crohns_Disease	FDPS
126	ENSG00000160767	0.09087	0.1062	4.957108498	0.005890522	0.000670246	IBD.EUR.Inflammatory_Bowel_Disease	ENTREP3
127	ENSG00000161179	0.6115	0.8595	6.10314703	2.15E-06	3.56E-07	IBD.EUR.Inflammatory_Bowel_Disease	YDJC
128	ENSG00000161179	0.764	0.9377	6.008108616	3.73E-06	5.11E-07	IBD.EUR.Crohns_Disease	YDJC
129	ENSG00000161203	0.5316	0.5886	3.820095539	0.079732559	0.007739352	IBD.EUR.Crohns_Disease	AP2M1
130	ENSG00000162302	0.04295	0.06092	-3.911038876	0.373632605	0.057237921	IBD.EUR.Inflammatory_Bowel_Disease	RPS6KA4
131	ENSG00000162302	0.07084	0.09849	-4.126703739	0.163240511	0.018944269	IBD.EUR.Crohns_Disease	RPS6KA4
132	ENSG00000163131	0.2205	0.4475	-3.725925446	0.122542237	0.020175405	IBD.EUR.Inflammatory_Bowel_Disease	CTSS
133	ENSG00000163362	0.6678	0.7512	-5.910148144	7.19E-06	1.40E-06	IBD.EUR.Inflammatory_Bowel_Disease	INAVA
134	ENSG00000163362	0.6048	0.6887	-5.708912849	3.05E-05	8.76E-06	IBD.EUR.Ulcerative_Colitis	INAVA
135	ENSG00000163362	0.4577	0.4987	-3.162724733	0.411766378	0.072027538	IBD.EUR.Crohns_Disease	INAVA
136	ENSG00000163374	0.05736	0.06206	4.502148151	0.070756265	0.006476313	IBD.EUR.Crohns_Disease	YY1AP1
137	ENSG00000163466	0.4747	0.5903	5.325636864	0.000182285	1.74E-05	IBD.EUR.Inflammatory_Bowel_Disease	ARPC2
138	ENSG00000163466	0.3208	0.4707	5.039274216	0.001159452	0.000230509	IBD.EUR.Ulcerative_Colitis	ARPC2
139	ENSG00000163935	0.7454	0.7723	4.708292961	0.002845906	0.00081283	IBD.EUR.Ulcerative_Colitis	SFMBT1
140	ENSG00000163959	0.2685	0.2685	-3.476871967	0.362304992	0.067727047	IBD.EUR.Crohns_Disease	SLC51A
141	ENSG00000164062	0.4976	0.5751	9.485596657	0	0	IBD.EUR.Inflammatory_Bowel_Disease	APEH
142	ENSG00000164062	0.3425	0.3826	7.14306879	1.05E-08	1.90E-09	IBD.EUR.Crohns_Disease	APEH
143	ENSG00000164062	0.4915	0.5764	7.387691498	1.56E-09	8.21E-10	IBD.EUR.Ulcerative_Colitis	APEH
144	ENSG00000164219	0.1744	0.1796	-3.744713068	0.276399716	0.038485541	IBD.EUR.Crohns_Disease	PGGT1B
145	ENSG00000164308	0.7913	0.9078	5.431507587	6.75E-05	6.66E-06	IBD.EUR.Inflammatory_Bowel_Disease	ERAP2
146	ENSG00000164308	0.7299	0.8437	6.535092831	2.05E-07	1.90E-08	IBD.EUR.Crohns_Disease	ERAP2
147	ENSG00000164535	0.1288	0.1419	-3.732883692	0.370676297	0.088647279	IBD.EUR.Ulcerative_Colitis	DAGLB
148	ENSG00000164535	0.4638	0.4874	-4.068582535	0.039251235	0.004351995	IBD.EUR.Inflammatory_Bowel_Disease	DAGLB
149	ENSG00000165684	0.08409	0.1966	9.680844307	0	0	IBD.EUR.Inflammatory_Bowel_Disease	SNAPC4
150	ENSG00000165684	0.1225	0.2236	6.760939121	2.49E-07	6.70E-08	IBD.EUR.Ulcerative_Colitis	SNAPC4
151	ENSG00000165684	0.1191	0.2221	8.515132904	8.77E-13	1.32E-13	IBD.EUR.Crohns_Disease	SNAPC4
152	ENSG00000165689	0.1467	0.6722	6.585387707	1.73E-07	1.51E-08	IBD.EUR.Inflammatory_Bowel_Disease	ENTR1
153	ENSG00000165689	0.1368	0.6679	4.134324551	0.029692072	0.004589702	IBD.EUR.Ulcerative_Colitis	ENTR1
154	ENSG00000165689	0.1846	0.6269	5.36544466	0.000158919	2.16E-05	IBD.EUR.Crohns_Disease	ENTR1
155	ENSG00000166164	0.09807	0.1269	-4.303659439	0.084567764	0.013599147	IBD.EUR.Ulcerative_Colitis	BRD7
156	ENSG00000167207	0.443	0.4798	-6.030157566	6.13E-06	1.17E-06	IBD.EUR.Inflammatory_Bowel_Disease	NOD2
157	ENSG00000167207	0.4591	0.4967	-9.737511635	0	0	IBD.EUR.Crohns_Disease	NOD2
158	ENSG00000167468	0.6197	0.6472	3.996816635	0.041575017	0.004386757	IBD.EUR.Crohns_Disease	GPX4
159	ENSG00000167468	0.2222	0.2459	4.036000729	0.085979957	0.013609361	IBD.EUR.Inflammatory_Bowel_Disease	GPX4
160	ENSG00000168071	0.627	0.6786	-3.54777503	0.147275872	0.016653853	IBD.EUR.Crohns_Disease	CCDC88B
161	ENSG00000168496	0.06881	0.07417	4.860651493	0.014289509	0.001646353	IBD.EUR.Crohns_Disease	FEN1
162	ENSG00000168575	0.3334	0.4443	-3.767788649	0.12166027	0.01253832	IBD.EUR.Crohns_Disease	SLC20A2
163	ENSG00000168575	0.1296	0.1855	-3.62938261	0.3208563	0.050360079	IBD.EUR.Inflammatory_Bowel_Disease	SLC20A2
164	ENSG00000168610	0.101	0.1236	5.204614162	0.001845571	0.000192993	IBD.EUR.Crohns_Disease	STAT3
165	ENSG00000168610	0.1081	0.1367	6.624087334	7.30E-07	8.52E-08	IBD.EUR.Inflammatory_Bowel_Disease	STAT3
166	ENSG00000168610	0.05612	0.07577	4.447711468	0.082449517	0.011868206	IBD.EUR.Ulcerative_Colitis	STAT3
167	ENSG00000169203	0.659	0.722	4.28700304	0.015873319	0.003247713	IBD.EUR.Ulcerative_Colitis	NPIPB12
168	ENSG00000169220	0.211	0.2148	3.457456589	0.403217112	0.06798323	IBD.EUR.Inflammatory_Bowel_Disease	RGS14
169	ENSG00000169231	0.2486	0.2879	-4.111968517	0.05766725	0.007117691	IBD.EUR.Inflammatory_Bowel_Disease	THBS3
170	ENSG00000169914	0.07783	0.08935	-5.824715614	0.000105399	1.23E-05	IBD.EUR.Inflammatory_Bowel_Disease	OTUD3
171	ENSG00000170322	0.5802	0.6126	-3.073166847	0.413092609	0.076238218	IBD.EUR.Crohns_Disease	NFRKB
172	ENSG00000171109	0.564	0.826	-3.605377197	0.104706345	0.010719621	IBD.EUR.Crohns_Disease	MFN1
173	ENSG00000171456	0.05444	0.07712	3.87528491	0.34609334	0.053682925	IBD.EUR.Inflammatory_Bowel_Disease	ASXL1
174	ENSG00000172057	0.03887	0.05917	-4.083565235	0.275428732	0.035086767	IBD.EUR.Crohns_Disease	ORMDL3
175	ENSG00000173264	0.08515	0.09054	-4.33675766	0.089588496	0.009126625	IBD.EUR.Crohns_Disease	GPR137
176	ENSG00000173402	0.2318	0.2723	-7.091152191	2.11E-08	3.50E-09	IBD.EUR.Crohns_Disease	DAG1
177	ENSG00000176209	0.2162	0.2957	-3.781957388	0.168695168	0.021248129	IBD.EUR.Crohns_Disease	SMIM19
178	ENSG00000176444	0.04281	0.05834	4.524459839	0.062296668	0.007979863	IBD.EUR.Inflammatory_Bowel_Disease	CLK2
179	ENSG00000176444	0.06045	0.07207	5.450884342	0.000982074	7.11E-05	IBD.EUR.Crohns_Disease	CLK2
180	ENSG00000176920	0.8942	0.9325	5.699726105	1.93E-05	4.58E-06	IBD.EUR.Crohns_Disease	FUT2
181	ENSG00000176920	0.5725	0.5953	3.940210819	0.048607662	0.006302376	IBD.EUR.Inflammatory_Bowel_Disease	FUT2
182	ENSG00000177628	0.5485	0.6066	3.316569328	0.250645823	0.038940109	IBD.EUR.Inflammatory_Bowel_Disease	GBA1
183	ENSG00000178188	0.08489	0.1056	5.996592999	3.95E-05	5.88E-06	IBD.EUR.Crohns_Disease	SH2B1
184	ENSG00000178188	0.04796	0.06091	6.012396812	5.66E-05	4.57E-06	IBD.EUR.Inflammatory_Bowel_Disease	SH2B1
185	ENSG00000178952	0.4586	0.6342	5.860060215	1.28E-05	2.18E-06	IBD.EUR.Crohns_Disease	TUFM
186	ENSG00000178952	0.2604	0.3976	5.800696373	2.57E-05	2.71E-06	IBD.EUR.Inflammatory_Bowel_Disease	TUFM
187	ENSG00000179921	0.785	0.8328	5.837972164	1.26E-05	5.00E-06	IBD.EUR.Ulcerative_Colitis	GPBAR1
188	ENSG00000179921	0.7595	0.8071	5.772551537	1.38E-05	1.86E-06	IBD.EUR.Inflammatory_Bowel_Disease	GPBAR1
189	ENSG00000181019	0.09189	0.1919	3.83143115	0.194505272	0.031579247	IBD.EUR.Inflammatory_Bowel_Disease	NQO1
190	ENSG00000181019	0.08858	0.1862	3.988829851	0.161627115	0.02275951	IBD.EUR.Ulcerative_Colitis	NQO1
191	ENSG00000181634	0.08115	0.1009	4.700834751	0.023772971	0.003851397	IBD.EUR.Ulcerative_Colitis	TNFSF15
192	ENSG00000181634	0.1574	0.1766	7.581227779	1.07E-09	1.31E-10	IBD.EUR.Inflammatory_Bowel_Disease	TNFSF15
193	ENSG00000181634	0.1841	0.2027	7.250674725	9.98E-09	1.03E-09	IBD.EUR.Crohns_Disease	TNFSF15
194	ENSG00000184730	0.5423	0.6022	6.069636822	3.85E-06	7.75E-07	IBD.EUR.Inflammatory_Bowel_Disease	APOBR
195	ENSG00000184730	0.3944	0.45	5.671805859	4.94E-05	7.43E-06	IBD.EUR.Crohns_Disease	APOBR
196	ENSG00000184939	0.3011	0.5189	3.950340748	0.070532622	0.010103673	IBD.EUR.Ulcerative_Colitis	ZFP90
197	ENSG00000184939	0.3294	0.5678	3.511670351	0.171525928	0.025795151	IBD.EUR.Inflammatory_Bowel_Disease	ZFP90
198	ENSG00000185651	0.3032	0.3995	5.88398695	1.85E-05	4.00E-06	IBD.EUR.Crohns_Disease	UBE2L3
199	ENSG00000185651	0.07749	0.1157	3.809763193	0.361793172	0.078856704	IBD.EUR.Ulcerative_Colitis	UBE2L3
200	ENSG00000185651	0.258	0.3593	6.273729801	2.13E-06	2.62E-07	IBD.EUR.Inflammatory_Bowel_Disease	UBE2L3
201	ENSG00000187796	0.1792	0.2102	10.35564899	0	0	IBD.EUR.Inflammatory_Bowel_Disease	CARD9
202	ENSG00000187796	0.2143	0.2403	9.030173302	1.20E-14	5.11E-15	IBD.EUR.Crohns_Disease	CARD9
203	ENSG00000187796	0.1487	0.1809	7.206401348	1.76E-08	6.42E-09	IBD.EUR.Ulcerative_Colitis	CARD9
204	ENSG00000188263	0.2437	0.3241	3.699411392	0.175919676	0.029542672	IBD.EUR.Inflammatory_Bowel_Disease	IL17REL
205	ENSG00000188263	0.5851	0.8469	4.24930093	0.01533466	0.002853163	IBD.EUR.Ulcerative_Colitis	IL17REL
206	ENSG00000188322	0.1282	0.1653	-4.787347794	0.008714406	0.000668651	IBD.EUR.Crohns_Disease	SBK1
207	ENSG00000188322	0.251	0.3479	-4.790459156	0.003573553	0.00021832	IBD.EUR.Inflammatory_Bowel_Disease	SBK1
208	ENSG00000188603	0.6859	0.6984	6.221062183	1.40E-06	1.58E-07	IBD.EUR.Inflammatory_Bowel_Disease	CLN3
209	ENSG00000188603	0.465	0.4808	5.945925236	1.09E-05	1.21E-06	IBD.EUR.Crohns_Disease	CLN3
210	ENSG00000188603	0.2048	0.2104	3.666909218	0.326252455	0.058546237	IBD.EUR.Ulcerative_Colitis	CLN3
211	ENSG00000196296	0.05114	0.07557	-4.861669064	0.012519655	0.001845888	IBD.EUR.Inflammatory_Bowel_Disease	ATP2A1
212	ENSG00000196296	0.08657	0.1257	-5.255279064	0.001431575	0.000107879	IBD.EUR.Crohns_Disease	ATP2A1
213	ENSG00000196735	0.7812	0.9726	3.070920467	0.334756331	0.063661239	IBD.EUR.Ulcerative_Colitis	HLA-DQA1
214	ENSG00000197114	0.1371	0.1802	-6.070767879	1.53E-05	2.75E-06	IBD.EUR.Crohns_Disease	ZGPAT
215	ENSG00000197114	0.04483	0.0966	-7.520110607	3.02E-09	3.53E-10	IBD.EUR.Inflammatory_Bowel_Disease	ZGPAT
216	ENSG00000197114	0.03839	0.08904	-5.204710007	0.002997666	0.000903865	IBD.EUR.Ulcerative_Colitis	ZGPAT
217	ENSG00000197208	0.2509	0.298	7.916509236	6.26E-11	7.93E-12	IBD.EUR.Crohns_Disease	SLC22A4
218	ENSG00000197208	0.4411	0.5626	6.82311175	4.86E-08	3.80E-09	IBD.EUR.Inflammatory_Bowel_Disease	SLC22A4
219	ENSG00000197375	0.2674	0.2855	8.990951538	1.40E-14	7.85E-15	IBD.EUR.Crohns_Disease	SLC22A5
220	ENSG00000197375	0.57	0.5899	4.537407398	0.007590798	0.001613657	IBD.EUR.Ulcerative_Colitis	SLC22A5
221	ENSG00000197375	0.8477	0.869	8.334039688	7.49E-13	1.30E-13	IBD.EUR.Inflammatory_Bowel_Disease	SLC22A5
222	ENSG00000198156	0.8289	0.8513	6.363966786	4.93E-07	4.50E-08	IBD.EUR.Inflammatory_Bowel_Disease	NPIPB6
223	ENSG00000198156	0.4484	0.4724	5.946319941	1.11E-05	1.68E-06	IBD.EUR.Crohns_Disease	NPIPB6
224	ENSG00000198156	0.4046	0.4361	3.781063465	0.13722196	0.016474097	IBD.EUR.Ulcerative_Colitis	NPIPB6
225	ENSG00000198301	0.1981	0.2142	-4.085404873	0.083681811	0.012560512	IBD.EUR.Inflammatory_Bowel_Disease	SDAD1
226	ENSG00000198742	0.05066	0.0554	-4.239518166	0.212913074	0.026893283	IBD.EUR.Ulcerative_Colitis	SMURF1
227	ENSG00000203896	0.0484	0.1115	5.211841988	0.002311356	0.000422692	IBD.EUR.Ulcerative_Colitis	LIME1
228	ENSG00000203896	0.05637	0.1208	8.038845068	5.71E-11	8.17E-12	IBD.EUR.Inflammatory_Bowel_Disease	LIME1
229	ENSG00000203896	0.188	0.2384	6.629750578	4.46E-07	7.20E-08	IBD.EUR.Crohns_Disease	LIME1
230	ENSG00000204361	0.6998	0.8445	-5.330097675	0.000160611	3.40E-05	IBD.EUR.Ulcerative_Colitis	NXPE2
231	ENSG00000204361	0.5707	0.6913	-4.244378567	0.014635958	0.002292211	IBD.EUR.Inflammatory_Bowel_Disease	NXPE2
232	ENSG00000204632	0.3489	0.4169	4.093669415	0.055094885	0.008554212	IBD.EUR.Ulcerative_Colitis	HLA-G
233	ENSG00000204681	0.09074	0.1036	3.952682257	0.23262438	0.036389438	IBD.EUR.Inflammatory_Bowel_Disease	GABBR1
234	ENSG00000204681	0.1208	0.1395	4.95580864	0.005861303	0.001400188	IBD.EUR.Ulcerative_Colitis	GABBR1
235	ENSG00000213066	0.07096	0.1332	5.836183548	7.39E-05	9.73E-06	IBD.EUR.Crohns_Disease	CEP43
236	ENSG00000213066	0.2426	0.486	5.153844357	0.000503808	5.90E-05	IBD.EUR.Inflammatory_Bowel_Disease	CEP43
237	ENSG00000214078	0.1605	0.1657	-3.347275734	0.546120892	0.093311706	IBD.EUR.Inflammatory_Bowel_Disease	CPNE1
238	ENSG00000215788	0.7153	0.7196	-4.31334877	0.010876896	0.001636598	IBD.EUR.Inflammatory_Bowel_Disease	TNFRSF25
239	ENSG00000215788	0.245	0.2488	-3.569253445	0.354160588	0.073804267	IBD.EUR.Ulcerative_Colitis	TNFRSF25
240	ENSG00000225697	0.1599	0.1765	5.851179123	5.99E-05	1.39E-05	IBD.EUR.Ulcerative_Colitis	SLC26A6
241	ENSG00000225697	0.05054	0.05708	6.500469208	3.72E-06	6.35E-07	IBD.EUR.Inflammatory_Bowel_Disease	SLC26A6
242	ENSG00000230561	0.198	0.2502	3.586457968	0.341171462	0.068706879	IBD.EUR.Ulcerative_Colitis	CCDC192
243	ENSG00000257103	0.06575	0.08384	-3.915358543	0.3223793	0.052344354	IBD.EUR.Crohns_Disease	LSM14A
244	ENSG00000258366	0.04574	0.09279	7.850524902	2.99E-10	4.64E-11	IBD.EUR.Inflammatory_Bowel_Disease	RTEL1
245	ENSG00000258366	0.04351	0.09085	5.517631054	0.000652257	8.96E-05	IBD.EUR.Ulcerative_Colitis	RTEL1
246	ENSG00000272305	0.7359	0.7891	-4.716700554	0.002269603	0.000292499	IBD.EUR.Crohns_Disease
