## Supplemental Table 11 for "Host genotypes interact with microbial communities to modulate gene expression in the human intestine"

	X	ensgene	GRCP	GLCP	zscore	LFDR	FDR	Trait	symbol
1	1	ENSG00000003056	0.2555	0.2689	-3.71191143989563	0.202460515333222	0.0302014860846227	IBD.EUR.Inflammatory_Bowel_Disease	M6PR
2	2	ENSG00000003056	0.4579	0.4907	-4.03423690795898	0.0484695755941376	0.00639059546029865	IBD.EUR.Crohns_Disease	M6PR
3	3	ENSG00000008130	0.4299	0.5404	4.25526666641235	0.0186769625227169	0.00253000531887424	IBD.EUR.Inflammatory_Bowel_Disease	NADK
4	4	ENSG00000023516	0.1431	0.2222	4.18291091918945	0.0645053972641946	0.00860314438807084	IBD.EUR.Crohns_Disease	AKAP11
5	5	ENSG00000026036	0.2452	0.2917	-7.69284391403198	2.92934343448792e-10	5.64068791675254e-11	IBD.EUR.Inflammatory_Bowel_Disease	RTEL1-TNFRSF6B
6	6	ENSG00000026036	0.2297	0.2773	-5.38550901412964	0.000384885017322811	0.000101907151250256	IBD.EUR.Ulcerative_Colitis	RTEL1-TNFRSF6B
7	7	ENSG00000026297	0.3286	0.4616	-6.66338014602661	1.80455069442864e-07	2.92540081048287e-08	IBD.EUR.Crohns_Disease	RNASET2
8	8	ENSG00000026297	0.1682	0.2631	-5.56017780303955	0.000138643293061014	1.21978191997218e-05	IBD.EUR.Inflammatory_Bowel_Disease	RNASET2
9	9	ENSG00000027697	0.08782	0.09844	3.6357250213623	0.494917182796444	0.0608344369356611	IBD.EUR.Crohns_Disease	IFNGR1
10	10	ENSG00000072682	0.6392	0.6395	9.11601161956787	1.99840144432528e-15	9.99200722162641e-16	IBD.EUR.Crohns_Disease	P4HA2
11	11	ENSG00000072682	0.9415	0.9419	8.34592247009277	6.34603480875739e-13	2.96207502969992e-13	IBD.EUR.Inflammatory_Bowel_Disease	P4HA2
12	12	ENSG00000072682	0.805	0.8057	4.59219884872437	0.00418489351124784	0.000796854743102231	IBD.EUR.Ulcerative_Colitis	P4HA2
13	13	ENSG00000073605	0.5003	0.5583	3.31397414207458	0.291500882502196	0.043653687887311	IBD.EUR.Crohns_Disease	GSDMB
14	14	ENSG00000073605	0.2633	0.3345	5.30238437652588	0.000380303920016534	4.15511597705848e-05	IBD.EUR.Inflammatory_Bowel_Disease	GSDMB
15	15	ENSG00000073605	0.4053	0.4646	4.71224737167358	0.00462744443436647	0.000970972456341514	IBD.EUR.Ulcerative_Colitis	GSDMB
16	16	ENSG00000075426	0.06027	0.07393	4.39990139007568	0.0795909431746482	0.0118186090574784	IBD.EUR.Inflammatory_Bowel_Disease	FOSL2
17	17	ENSG00000078369	0.3043	0.4667	3.34446978569031	0.295251568071521	0.0398767376237909	IBD.EUR.Inflammatory_Bowel_Disease	GNB1
18	18	ENSG00000085978	0.09145	0.161	6.08776187896729	1.41757434288792e-05	2.49544575800971e-06	IBD.EUR.Inflammatory_Bowel_Disease	ATG16L1
19	19	ENSG00000085978	0.08897	0.1628	8.62644195556641	4.91606755304019e-13	1.64535052249448e-13	IBD.EUR.Crohns_Disease	ATG16L1
20	20	ENSG00000087077	0.1559	0.1642	-3.41123223304749	0.529747578937896	0.0750321862772808	IBD.EUR.Crohns_Disease	TRIP6
21	21	ENSG00000095110	0.139	0.1851	-4.5481481552124	0.0186760052439509	0.00221339831487733	IBD.EUR.Inflammatory_Bowel_Disease	NXPE1
22	22	ENSG00000095110	0.2577	0.3096	-5.85952234268188	3.09232847404139e-05	9.90407948226706e-06	IBD.EUR.Ulcerative_Colitis	NXPE1
23	23	ENSG00000101246	0.04701	0.06705	6.27757263183594	1.28808720647466e-05	3.47769108749452e-06	IBD.EUR.Crohns_Disease	ARFRP1
24	24	ENSG00000101246	0.07972	0.123	7.96367740631104	9.9677377463081e-11	2.68409461323671e-11	IBD.EUR.Inflammatory_Bowel_Disease	ARFRP1
25	25	ENSG00000101246	0.0739	0.1174	5.44529342651367	0.000692033726314323	0.000182448331462835	IBD.EUR.Ulcerative_Colitis	ARFRP1
26	26	ENSG00000101337	0.05241	0.07632	3.90800857543945	0.327987305288615	0.0496665302494484	IBD.EUR.Inflammatory_Bowel_Disease	TM9SF4
27	27	ENSG00000107968	0.04057	0.07243	4.69809436798096	0.0261641914684612	0.00327629625259396	IBD.EUR.Inflammatory_Bowel_Disease	MAP3K8
28	28	ENSG00000107968	0.02853	0.06023	3.67015862464905	0.591512133773309	0.0902316701504827	IBD.EUR.Crohns_Disease	MAP3K8
29	29	ENSG00000108094	0.06428	0.1091	3.48979020118713	0.576917658285783	0.082636511610743	IBD.EUR.Crohns_Disease	CUL2
30	30	ENSG00000108443	0.07225	0.09801	3.90606832504272	0.276064802413178	0.0333945161668117	IBD.EUR.Inflammatory_Bowel_Disease	RPS6KB1
31	31	ENSG00000108688	0.5661	0.6815	-5.90219354629517	8.52121172134623e-06	1.52696460345184e-06	IBD.EUR.Inflammatory_Bowel_Disease	CCL7
32	32	ENSG00000108688	0.5511	0.6738	-6.79621982574463	5.27984355125355e-08	1.41339019710252e-08	IBD.EUR.Crohns_Disease	CCL7
33	33	ENSG00000115604	0.04829	0.06757	-5.60942506790161	0.000433051615019719	5.27368870634172e-05	IBD.EUR.Inflammatory_Bowel_Disease	IL18R1
34	34	ENSG00000115607	0.06698	0.09341	-6.02722358703613	3.44485140947315e-05	5.30900746789323e-06	IBD.EUR.Inflammatory_Bowel_Disease	IL18RAP
35	35	ENSG00000115607	0.06064	0.08771	-6.38715505599976	5.20785968538551e-06	4.94802646339958e-07	IBD.EUR.Crohns_Disease	IL18RAP
36	36	ENSG00000116521	0.03988	0.05893	5.36969470977783	0.00176942532181801	0.000145088638456318	IBD.EUR.Crohns_Disease	SCAMP3
37	37	ENSG00000116521	0.06422	0.09253	4.53134250640869	0.0396150616245219	0.00486618710886456	IBD.EUR.Inflammatory_Bowel_Disease	SCAMP3
38	38	ENSG00000117054	0.2923	0.4132	-3.91336178779602	0.0949724654002944	0.0119669451950631	IBD.EUR.Ulcerative_Colitis	ACADM
39	39	ENSG00000117505	0.2966	0.3464	3.77720212936401	0.136791664265758	0.0240272780295951	IBD.EUR.Inflammatory_Bowel_Disease	DR1
40	40	ENSG00000117595	0.3013	0.3412	3.87232971191406	0.105736122026041	0.0166995598081436	IBD.EUR.Inflammatory_Bowel_Disease	IRF6
41	41	ENSG00000117595	0.2093	0.2306	3.74415755271912	0.249819969386809	0.0497902696938068	IBD.EUR.Ulcerative_Colitis	IRF6
42	42	ENSG00000117697	0.1777	0.2113	3.54286861419678	0.352759952500938	0.0602135093663475	IBD.EUR.Inflammatory_Bowel_Disease	NSL1
43	43	ENSG00000119919	0.08497	0.1894	-6.1255693435669	1.06048480801313e-05	2.48890626711493e-06	IBD.EUR.Crohns_Disease	NKX2-3
44	44	ENSG00000119919	0.1521	0.3016	-6.62111473083496	4.14904936518745e-07	1.38585053618042e-07	IBD.EUR.Ulcerative_Colitis	NKX2-3
45	45	ENSG00000119919	0.157	0.3046	-8.25642490386963	4.32009983342141e-12	1.59174895486558e-12	IBD.EUR.Inflammatory_Bowel_Disease	NKX2-3
46	46	ENSG00000122223	0.05543	0.1027	-3.94088959693909	0.260694631160825	0.0312103110543175	IBD.EUR.Crohns_Disease	CD244
47	47	ENSG00000122873	0.1454	0.2769	-3.92619562149048	0.109513205747202	0.0180446851116082	IBD.EUR.Inflammatory_Bowel_Disease	CISD1
48	48	ENSG00000122873	0.1487	0.2802	-4.79179000854492	0.00494442161984365	0.000548511290497384	IBD.EUR.Crohns_Disease	CISD1
49	49	ENSG00000124203	0.3847	0.4519	-3.91961646080017	0.0698189977621785	0.00854727586802157	IBD.EUR.Inflammatory_Bowel_Disease	ZNF831
50	50	ENSG00000125520	0.04574	0.2014	-7.4778995513916	1.9446702026471e-09	4.65103767465481e-10	IBD.EUR.Inflammatory_Bowel_Disease	SLC2A4RG
51	51	ENSG00000125520	0.09409	0.2292	-6.00698947906494	1.678144030548e-05	4.56715157158939e-06	IBD.EUR.Crohns_Disease	SLC2A4RG
52	52	ENSG00000125520	0.04177	0.1936	-5.1815071105957	0.00146202577498877	0.000320654341991597	IBD.EUR.Ulcerative_Colitis	SLC2A4RG
53	53	ENSG00000126005	0.1858	0.2175	-3.84167003631592	0.205402683297574	0.0392983929678863	IBD.EUR.Ulcerative_Colitis	MMP24OS
54	54	ENSG00000127837	0.07058	0.08884	5.50618171691895	0.000551021871917357	7.92410681650338e-05	IBD.EUR.Inflammatory_Bowel_Disease	AAMP
55	55	ENSG00000127837	0.06913	0.08832	5.28942728042603	0.00195484348737629	0.000472384114899062	IBD.EUR.Ulcerative_Colitis	AAMP
56	56	ENSG00000127838	0.08566	0.1251	-4.06001281738281	0.178595727496834	0.0259011995735108	IBD.EUR.Ulcerative_Colitis	PNKD
57	57	ENSG00000127838	0.1105	0.1541	-4.7496190071106	0.00996854100422551	0.00119791313368285	IBD.EUR.Inflammatory_Bowel_Disease	PNKD
58	58	ENSG00000128228	0.04183	0.06631	5.16581010818482	0.00410465786363956	0.000419219810222494	IBD.EUR.Crohns_Disease	SDF2L1
59	59	ENSG00000128228	0.0326	0.05148	5.14036846160889	0.0054627914662706	0.000509476168305364	IBD.EUR.Inflammatory_Bowel_Disease	SDF2L1
60	60	ENSG00000130816	0.06077	0.06888	4.20009756088257	0.194472136743715	0.0348090878238407	IBD.EUR.Ulcerative_Colitis	DNMT1
61	61	ENSG00000131584	0.1541	0.1606	-4.1383581161499	0.113430459617085	0.0178016670354291	IBD.EUR.Ulcerative_Colitis	ACAP3
62	62	ENSG00000131584	0.1981	0.2046	-4.75853824615479	0.00719958762951844	0.000661524156060207	IBD.EUR.Inflammatory_Bowel_Disease	ACAP3
63	63	ENSG00000134962	0.1525	0.1526	-3.45854568481445	0.514775002138704	0.0679272582669587	IBD.EUR.Crohns_Disease	KLB
64	64	ENSG00000135148	0.1088	0.1094	4.43083238601685	0.0490778264127089	0.00562845675203429	IBD.EUR.Inflammatory_Bowel_Disease	TRAFD1
65	65	ENSG00000135926	0.1013	0.1748	4.89375495910645	0.00587883164191527	0.00118435763832298	IBD.EUR.Ulcerative_Colitis	TMBIM1
66	66	ENSG00000135926	0.08067	0.1473	4.90248870849609	0.00545677353304519	0.000391540089782382	IBD.EUR.Inflammatory_Bowel_Disease	TMBIM1
67	67	ENSG00000138363	0.1521	0.1667	3.43152403831482	0.489934862701069	0.0755685921187409	IBD.EUR.Inflammatory_Bowel_Disease	ATIC
68	68	ENSG00000138744	0.131	0.1543	3.40955066680908	0.525255423472724	0.0805651124671185	IBD.EUR.Inflammatory_Bowel_Disease	NAAA
69	69	ENSG00000143452	0.1978	0.386	-4.00941228866577	0.0614387710930755	0.00657439428323838	IBD.EUR.Inflammatory_Bowel_Disease	HORMAD1
70	70	ENSG00000143457	0.06155	0.09944	-4.0277214050293	0.199195772630964	0.0279046990279747	IBD.EUR.Inflammatory_Bowel_Disease	GOLPH3L
71	71	ENSG00000143537	0.6207	0.6248	4.83491897583008	0.00161017655727413	0.00016055054397674	IBD.EUR.Inflammatory_Bowel_Disease	ADAM15
72	72	ENSG00000143627	0.04043	0.06016	5.29859066009521	0.00243441395270239	0.000216630054526507	IBD.EUR.Crohns_Disease	PKLR
73	73	ENSG00000143630	0.07132	0.09384	5.48809146881104	0.000621045509743068	4.66307361819177e-05	IBD.EUR.Crohns_Disease	HCN3
74	74	ENSG00000143630	0.03147	0.05539	4.42260026931763	0.0958757478482078	0.0153706558944436	IBD.EUR.Inflammatory_Bowel_Disease	HCN3
75	75	ENSG00000144218	0.08511	0.09024	-4.58978652954102	0.0396650866685535	0.00500449249844668	IBD.EUR.Ulcerative_Colitis	AFF3
76	76	ENSG00000145908	0.02725	0.06296	7.87908029556274	3.98283628300078e-10	9.96943083642066e-11	IBD.EUR.Crohns_Disease	ZNF300
77	77	ENSG00000145908	0.02767	0.05146	6.40742301940918	7.27502528197199e-06	8.80185156909574e-07	IBD.EUR.Inflammatory_Bowel_Disease	ZNF300
78	78	ENSG00000146535	0.04254	0.1519	-4.67475843429565	0.0169404367193395	0.00275483323580691	IBD.EUR.Ulcerative_Colitis	GNA12
79	79	ENSG00000148396	0.009534	0.05443	5.79534721374512	0.000224738221067389	2.61159228404481e-05	IBD.EUR.Crohns_Disease	SEC16A
80	80	ENSG00000151151	0.02786	0.05928	-4.87356901168823	0.0167560528068585	0.00137006507825012	IBD.EUR.Crohns_Disease	IPMK
81	81	ENSG00000151151	0.03155	0.06519	-3.89790105819702	0.371806192293451	0.0672974993545746	IBD.EUR.Inflammatory_Bowel_Disease	IPMK
82	82	ENSG00000152518	0.259	0.2641	6.20722007751465	4.35862669867504e-06	5.43614624011552e-07	IBD.EUR.Inflammatory_Bowel_Disease	ZFP36L2
83	83	ENSG00000157870	0.02845	0.07082	-4.42293310165405	0.0924678905248425	0.00920009452155544	IBD.EUR.Ulcerative_Colitis	PRXL2B
84	84	ENSG00000157873	0.4793	0.6266	-5.08429193496704	0.000535106602969293	6.61360458385804e-05	IBD.EUR.Inflammatory_Bowel_Disease	TNFRSF14
85	85	ENSG00000157873	0.4954	0.6442	-5.97980833053589	7.47451074512018e-06	2.22610376161558e-06	IBD.EUR.Ulcerative_Colitis	TNFRSF14
86	86	ENSG00000160013	0.4192	0.4436	4.13471221923828	0.0434091551653136	0.00632879121109727	IBD.EUR.Ulcerative_Colitis	PTGIR
87	87	ENSG00000160013	0.3236	0.3366	4.22579383850098	0.0339153656023591	0.00424567149251354	IBD.EUR.Inflammatory_Bowel_Disease	PTGIR
88	88	ENSG00000160752	0.2964	0.4957	5.4364914894104	0.000143631819326639	1.36139537396321e-05	IBD.EUR.Crohns_Disease	FDPS
89	89	ENSG00000160752	0.1863	0.4613	4.43792581558228	0.0111827763508442	0.0016006826304645	IBD.EUR.Inflammatory_Bowel_Disease	FDPS
90	90	ENSG00000160767	0.06278	0.07899	4.91644477844238	0.00962870895039347	0.00100724731041018	IBD.EUR.Inflammatory_Bowel_Disease	ENTREP3
91	91	ENSG00000161179	0.05235	0.0991	4.21077156066894	0.115341425107074	0.0194346385401148	IBD.EUR.Inflammatory_Bowel_Disease	YDJC
92	92	ENSG00000161179	0.07957	0.1368	4.85448503494263	0.00787456059537561	0.000752012660077335	IBD.EUR.Crohns_Disease	YDJC
93	93	ENSG00000161180	0.06208	0.1013	4.19832229614258	0.12689744614414	0.0163359750953574	IBD.EUR.Crohns_Disease	CCDC116
94	94	ENSG00000161180	0.05409	0.08821	3.84167003631592	0.344102304997546	0.053213949222317	IBD.EUR.Inflammatory_Bowel_Disease	CCDC116
95	95	ENSG00000162302	0.231	0.3339	-4.11510705947876	0.054478142189468	0.00741373475240863	IBD.EUR.Crohns_Disease	RPS6KA4
96	96	ENSG00000162302	0.1677	0.2318	-3.89822578430176	0.139665358306695	0.0255899547900965	IBD.EUR.Inflammatory_Bowel_Disease	RPS6KA4
97	97	ENSG00000162607	0.09988	0.1371	4.18267440795898	0.101621488377629	0.0123108006074441	IBD.EUR.Crohns_Disease	USP1
98	98	ENSG00000162924	0.05478	0.06908	4.8076696395874	0.0190063704700617	0.00182227803701452	IBD.EUR.Crohns_Disease	REL
99	99	ENSG00000163362	0.6946	0.9245	-6.06002569198608	3.24025290210361e-06	9.14002015739435e-07	IBD.EUR.Ulcerative_Colitis	INAVA
100	100	ENSG00000163362	0.7432	0.9712	-6.87483882904053	1.94226713601253e-08	1.81921573836976e-09	IBD.EUR.Inflammatory_Bowel_Disease	INAVA
101	101	ENSG00000163362	0.4939	0.6479	-4.1156439781189	0.0275958677852101	0.00328000837731687	IBD.EUR.Crohns_Disease	INAVA
102	102	ENSG00000163466	0.05491	0.08324	-4.05806970596313	0.248451885585783	0.0446613030350118	IBD.EUR.Ulcerative_Colitis	ARPC2
103	103	ENSG00000163466	0.06195	0.09023	-4.36044216156006	0.0759355308462843	0.00963418320638065	IBD.EUR.Inflammatory_Bowel_Disease	ARPC2
104	104	ENSG00000163933	0.4086	0.6381	-4.05821132659912	0.0341046121821902	0.00459618247728929	IBD.EUR.Crohns_Disease	RFT1
105	105	ENSG00000163935	0.7074	0.8821	4.60660314559937	0.00357375791081682	0.00062745280469495	IBD.EUR.Ulcerative_Colitis	SFMBT1
106	106	ENSG00000163946	0.06981	0.09715	-3.49245619773865	0.603473773129866	0.0977793481354737	IBD.EUR.Crohns_Disease	TASOR
107	107	ENSG00000164061	0.06694	0.1473	-7.97571611404419	7.58770823949817e-11	1.64357416565508e-11	IBD.EUR.Inflammatory_Bowel_Disease	BSN
108	108	ENSG00000164061	0.06557	0.1435	-5.66832542419434	0.000184593094658903	3.36998713495524e-05	IBD.EUR.Ulcerative_Colitis	BSN
109	109	ENSG00000164061	0.02657	0.05863	-6.74174070358276	9.25746920343862e-07	1.32259797182608e-07	IBD.EUR.Crohns_Disease	BSN
110	110	ENSG00000164062	0.808	0.9647	7.38769149780273	8.5022433538029e-10	4.25112167690145e-10	IBD.EUR.Ulcerative_Colitis	APEH
111	111	ENSG00000164062	0.6434	0.7497	7.14306879043579	5.06790165388793e-09	1.03915798188581e-09	IBD.EUR.Crohns_Disease	APEH
112	112	ENSG00000164062	0.8072	0.953	9.48559665679932	0	0	IBD.EUR.Inflammatory_Bowel_Disease	APEH
113	113	ENSG00000164308	0.7442	0.9239	5.1906156539917	0.000212615232114022	2.40608060224114e-05	IBD.EUR.Inflammatory_Bowel_Disease	ERAP2
114	114	ENSG00000164308	0.6667	0.862	6.75372171401978	5.23383228978602e-08	9.83784268863512e-09	IBD.EUR.Crohns_Disease	ERAP2
115	115	ENSG00000166164	0.05526	0.06946	-4.30365943908691	0.140491245406885	0.0214101840463543	IBD.EUR.Ulcerative_Colitis	BRD7
116	116	ENSG00000167207	0.1842	0.2436	-9.73751163482666	0	0	IBD.EUR.Crohns_Disease	NOD2
117	117	ENSG00000167207	0.1997	0.2552	-6.03015756607056	1.21217334874135e-05	1.98760672884148e-06	IBD.EUR.Inflammatory_Bowel_Disease	NOD2
118	118	ENSG00000167414	0.1073	0.1519	-4.81786823272705	0.00759760446182589	0.000815659273966111	IBD.EUR.Inflammatory_Bowel_Disease	GNG8
119	119	ENSG00000167468	0.05417	0.05718	4.03600072860718	0.297214987575537	0.0462304712983476	IBD.EUR.Inflammatory_Bowel_Disease	GPX4
120	120	ENSG00000167468	0.1958	0.2013	3.99681663513184	0.128069558756889	0.0184441559191599	IBD.EUR.Crohns_Disease	GPX4
121	121	ENSG00000168071	0.05273	0.07624	-3.84429407119751	0.396338618672622	0.0538331023250033	IBD.EUR.Crohns_Disease	CCDC88B
122	122	ENSG00000168488	0.03753	0.05037	5.88324499130249	0.000152544821234724	1.87595414246355e-05	IBD.EUR.Crohns_Disease	ATXN2L
123	123	ENSG00000168496	0.04547	0.05355	4.86065149307251	0.0195707331815305	0.00268693863566094	IBD.EUR.Crohns_Disease	FEN1
124	124	ENSG00000168610	0.04612	0.0707	5.20461416244507	0.003216653939077	0.000307539869209855	IBD.EUR.Crohns_Disease	STAT3
125	125	ENSG00000168610	0.0367	0.05715	4.44771146774292	0.103049251505118	0.0148132672672524	IBD.EUR.Ulcerative_Colitis	STAT3
126	126	ENSG00000168610	0.06011	0.09065	6.6240873336792	1.1266098844942e-06	7.68052603220918e-08	IBD.EUR.Inflammatory_Bowel_Disease	STAT3
127	127	ENSG00000168769	0.05088	0.06669	3.68069410324097	0.537347385648343	0.0904003857125429	IBD.EUR.Inflammatory_Bowel_Disease	TET2
128	128	ENSG00000169203	0.5957	0.6568	4.28700304031372	0.0168593141008261	0.0021874090964656	IBD.EUR.Ulcerative_Colitis	NPIPB12
129	129	ENSG00000169220	0.2373	0.2518	3.56728434562683	0.297190915311134	0.0430931648448827	IBD.EUR.Inflammatory_Bowel_Disease	RGS14
130	130	ENSG00000169220	0.1804	0.1923	3.54879379272461	0.421913019027507	0.0943287670357173	IBD.EUR.Ulcerative_Colitis	RGS14
131	131	ENSG00000171109	0.1828	0.2191	-3.60537719726562	0.322092452238926	0.0482182577947145	IBD.EUR.Crohns_Disease	MFN1
132	132	ENSG00000172575	0.1213	0.134	4.43388509750366	0.0432657865788715	0.00545550701288	IBD.EUR.Crohns_Disease	RASGRP1
133	133	ENSG00000175643	0.2155	0.2212	3.8128023147583	0.197386645781446	0.0239974212660894	IBD.EUR.Crohns_Disease	RMI2
134	134	ENSG00000176046	0.03896	0.05444	5.74934482574463	0.000262489719466186	3.12859246116167e-05	IBD.EUR.Inflammatory_Bowel_Disease	NUPR1
135	135	ENSG00000176209	0.1284	0.242	-3.78195738792419	0.198434929300352	0.0271123767667013	IBD.EUR.Crohns_Disease	SMIM19
136	136	ENSG00000176444	0.0552	0.07608	5.3684868812561	0.00137603112105222	9.09440823442613e-05	IBD.EUR.Crohns_Disease	CLK2
137	137	ENSG00000176444	0.04172	0.06864	4.40847730636597	0.0827267962504626	0.0129095042450628	IBD.EUR.Inflammatory_Bowel_Disease	CLK2
138	138	ENSG00000176714	0.08419	0.1012	3.9984450340271	0.25004637986465	0.0546745650638273	IBD.EUR.Ulcerative_Colitis	CCDC121
139	139	ENSG00000176720	0.09458	0.09698	-4.26300048828125	0.107033228442239	0.0141681031140087	IBD.EUR.Crohns_Disease	BOK
140	140	ENSG00000176920	0.8134	0.8878	5.69972610473633	2.02090986654024e-05	5.24723622784213e-06	IBD.EUR.Crohns_Disease	FUT2
141	141	ENSG00000176920	0.4307	0.4646	3.94021081924438	0.0636755674760732	0.00752608050311896	IBD.EUR.Inflammatory_Bowel_Disease	FUT2
142	142	ENSG00000176953	0.3229	0.7306	5.9123797416687	7.46830641640273e-06	1.19390521688544e-06	IBD.EUR.Inflammatory_Bowel_Disease	NFATC2IP
143	143	ENSG00000176953	0.3722	0.7467	5.8886342048645	9.09306543850352e-06	1.53105821606991e-06	IBD.EUR.Crohns_Disease	NFATC2IP
144	144	ENSG00000178188	0.0885	0.1288	5.99659299850464	3.20290577933147e-05	6.36314545973682e-06	IBD.EUR.Crohns_Disease	SH2B1
145	145	ENSG00000178188	0.06357	0.0882	6.01239681243896	3.9599086748443e-05	6.53365315648429e-06	IBD.EUR.Inflammatory_Bowel_Disease	SH2B1
146	146	ENSG00000178445	0.2489	0.3061	-3.76885223388672	0.18692212766551	0.0303740031316219	IBD.EUR.Ulcerative_Colitis	GLDC
147	147	ENSG00000178952	0.1895	0.2815	5.76900720596313	4.43489945490816e-05	7.8376304458842e-06	IBD.EUR.Inflammatory_Bowel_Disease	TUFM
148	148	ENSG00000178952	0.3266	0.4744	5.96798610687256	9.69853327081882e-06	2.01149792517279e-06	IBD.EUR.Crohns_Disease	TUFM
149	149	ENSG00000179921	0.3185	0.3898	5.83797216415405	2.72747528273776e-05	6.40087860590925e-06	IBD.EUR.Ulcerative_Colitis	GPBAR1
150	150	ENSG00000179921	0.2946	0.3602	5.77255153656006	3.3630818010888e-05	4.18825721301483e-06	IBD.EUR.Inflammatory_Bowel_Disease	GPBAR1
151	151	ENSG00000180376	0.2018	0.2714	-3.62820363044739	0.26221930093352	0.0351932246729244	IBD.EUR.Crohns_Disease	CCDC66
152	152	ENSG00000181019	0.03516	0.07792	3.8314311504364	0.380787392018882	0.0708598844984872	IBD.EUR.Inflammatory_Bowel_Disease	NQO1
153	153	ENSG00000181019	0.0346	0.07624	3.98882985115051	0.314450162543484	0.0608596983371525	IBD.EUR.Ulcerative_Colitis	NQO1
154	154	ENSG00000181634	0.09953	0.1237	7.58122777938843	1.55862567297049e-09	2.15989145760628e-10	IBD.EUR.Inflammatory_Bowel_Disease	TNFSF15
155	155	ENSG00000181634	0.05578	0.07982	4.70083475112915	0.0288350391569741	0.00372076678844273	IBD.EUR.Ulcerative_Colitis	TNFSF15
156	156	ENSG00000181634	0.09519	0.1195	7.25067472457886	1.6963544013926e-08	4.52528266248198e-09	IBD.EUR.Crohns_Disease	TNFSF15
157	157	ENSG00000182511	0.1598	0.1723	3.59539484977722	0.364927955415	0.0637567005994714	IBD.EUR.Inflammatory_Bowel_Disease	FES
158	158	ENSG00000184730	0.5074	0.5605	6.20605850219727	1.97772405530205e-06	3.3166950875247e-07	IBD.EUR.Inflammatory_Bowel_Disease	APOBR
159	159	ENSG00000184730	0.3669	0.4162	6.01816987991333	8.47662896985568e-06	1.02692440124101e-06	IBD.EUR.Crohns_Disease	APOBR
160	160	ENSG00000184939	0.4189	0.8628	4.10398149490356	0.0191955295901519	0.00284444917304929	IBD.EUR.Inflammatory_Bowel_Disease	ZFP90
161	161	ENSG00000184939	0.4095	0.8011	4.35494565963745	0.0105856876293854	0.00157607972128392	IBD.EUR.Ulcerative_Colitis	ZFP90
162	162	ENSG00000185122	0.04401	0.06901	3.91085481643677	0.348630558186289	0.0567308136147453	IBD.EUR.Inflammatory_Bowel_Disease	HSF1
163	163	ENSG00000185338	0.04536	0.06529	-4.43286275863647	0.0794806777083688	0.0107428577222852	IBD.EUR.Inflammatory_Bowel_Disease	SOCS1
164	164	ENSG00000185338	0.05713	0.06396	-4.28298807144165	0.144931260137999	0.0207865097009903	IBD.EUR.Crohns_Disease	SOCS1
165	165	ENSG00000185499	0.05375	0.0721	4.8220362663269	0.0157738599220325	0.00188414617629586	IBD.EUR.Inflammatory_Bowel_Disease	MUC1
166	166	ENSG00000185650	0.04571	0.07188	-4.68351268768311	0.0303670649712299	0.00390993992601252	IBD.EUR.Crohns_Disease	ZFP36L1
167	167	ENSG00000185650	0.03936	0.0614	-4.30077743530273	0.131793855179372	0.0224611059985373	IBD.EUR.Inflammatory_Bowel_Disease	ZFP36L1
168	168	ENSG00000185651	0.06228	0.09578	6.16790676116943	1.53731713352645e-05	3.01055478109991e-06	IBD.EUR.Inflammatory_Bowel_Disease	UBE2L3
169	169	ENSG00000185651	0.07596	0.1151	5.90918731689453	5.76154868701106e-05	8.41323911615177e-06	IBD.EUR.Crohns_Disease	UBE2L3
170	170	ENSG00000186075	0.2921	0.38	5.18320941925049	0.000723431561331256	0.000249318627429274	IBD.EUR.Ulcerative_Colitis	ZPBP2
171	171	ENSG00000186075	0.2891	0.3762	4.59334373474121	0.00823396440386204	0.000954227572071516	IBD.EUR.Crohns_Disease	ZPBP2
172	172	ENSG00000186075	0.3293	0.4235	6.32532501220703	1.35052486727183e-06	1.5641273575645e-07	IBD.EUR.Inflammatory_Bowel_Disease	ZPBP2
173	173	ENSG00000187486	0.09841	0.2567	3.18530797958374	0.546197672454315	0.0953014318065405	IBD.EUR.Inflammatory_Bowel_Disease	KCNJ11
174	174	ENSG00000187796	0.1523	0.1848	7.22391986846924	1.3003769394615e-08	2.74838818370426e-09	IBD.EUR.Crohns_Disease	CARD9
175	175	ENSG00000187796	0.1495	0.1864	8.38050746917725	2.75002243199651e-12	9.09661235226622e-13	IBD.EUR.Inflammatory_Bowel_Disease	CARD9
176	176	ENSG00000187796	0.1207	0.1587	5.9003643989563	4.93771911111995e-05	1.48382184358836e-05	IBD.EUR.Ulcerative_Colitis	CARD9
177	177	ENSG00000188211	0.1726	0.2212	4.63700151443482	0.0109487552588222	0.00140105567795659	IBD.EUR.Inflammatory_Bowel_Disease	NCR3LG1
178	178	ENSG00000188322	0.03362	0.05801	5.79750204086304	0.000191395984611487	1.79784051807465e-05	IBD.EUR.Inflammatory_Bowel_Disease	SBK1
179	179	ENSG00000188603	0.661	0.6718	6.22106218338013	1.48972333013919e-06	2.34842770720141e-07	IBD.EUR.Inflammatory_Bowel_Disease	CLN3
180	180	ENSG00000188603	0.3619	0.3718	5.94592523574829	1.41420725195962e-05	3.98551877473745e-06	IBD.EUR.Crohns_Disease	CLN3
181	181	ENSG00000188603	0.1976	0.201	3.66690921783447	0.327962746613015	0.0670713971342656	IBD.EUR.Ulcerative_Colitis	CLN3
182	182	ENSG00000196735	0.2108	0.2761	-8.6300220489502	2.54019028034236e-13	1.27009514017118e-13	IBD.EUR.Inflammatory_Bowel_Disease	HLA-DQA1
183	183	ENSG00000196735	0.7097	0.9667	-12.5593099594116	0	0	IBD.EUR.Ulcerative_Colitis	HLA-DQA1
184	184	ENSG00000196968	0.08994	0.1373	3.81208395957947	0.286513359706847	0.0394528879785841	IBD.EUR.Crohns_Disease	FUT11
185	185	ENSG00000197114	0.05484	0.1701	-7.52011060714722	1.72579817103724e-09	3.41806564533679e-10	IBD.EUR.Inflammatory_Bowel_Disease	ZGPAT
186	186	ENSG00000197114	0.13	0.2282	-6.07076787948608	1.1872636877075e-05	2.98278682553388e-06	IBD.EUR.Crohns_Disease	ZGPAT
187	187	ENSG00000197114	0.04995	0.1625	-5.20471000671387	0.00156933088184874	0.000390025260872549	IBD.EUR.Ulcerative_Colitis	ZGPAT
188	188	ENSG00000197208	0.3915	0.4139	3.75075912475586	0.124981078907275	0.0209212081227509	IBD.EUR.Inflammatory_Bowel_Disease	SLC22A4
189	189	ENSG00000197208	0.1813	0.19	4.09122514724731	0.100967611367178	0.0104881335100934	IBD.EUR.Crohns_Disease	SLC22A4
190	190	ENSG00000197375	0.3264	0.3428	-3.90733432769775	0.0948404211504332	0.014150881773932	IBD.EUR.Inflammatory_Bowel_Disease	SLC22A5
191	191	ENSG00000198156	0.06758	0.08109	5.51433563232422	0.000580347405132686	9.24280770326036e-05	IBD.EUR.Inflammatory_Bowel_Disease	NPIPB6
192	192	ENSG00000203896	0.2699	0.3575	7.97178411483765	3.12143644265461e-11	6.528851533479e-12	IBD.EUR.Inflammatory_Bowel_Disease	LIME1
193	193	ENSG00000203896	0.2575	0.3394	6.55834007263184	4.71836353876931e-07	6.61358702525039e-08	IBD.EUR.Crohns_Disease	LIME1
194	194	ENSG00000203896	0.2507	0.3381	5.21301078796387	0.00071138983705743	0.000217711098502475	IBD.EUR.Ulcerative_Colitis	LIME1
195	195	ENSG00000204361	0.07624	0.1013	-4.60803127288818	0.0269222403383254	0.00370622250869816	IBD.EUR.Inflammatory_Bowel_Disease	NXPE2
196	196	ENSG00000204361	0.07786	0.1215	-5.63387966156006	0.000260608299845866	5.63907141991837e-05	IBD.EUR.Ulcerative_Colitis	NXPE2
197	197	ENSG00000205867	0.113	0.144	3.42967700958252	0.528627977864943	0.0854888802187429	IBD.EUR.Inflammatory_Bowel_Disease	KRTAP5-2
198	198	ENSG00000213066	0.01978	0.05789	5.15384435653687	0.00456588847874528	0.000267997810678411	IBD.EUR.Inflammatory_Bowel_Disease	CEP43
199	199	ENSG00000225697	0.1351	0.1563	5.57334089279175	0.000274093655688423	7.61818906982055e-05	IBD.EUR.Ulcerative_Colitis	SLC26A6
200	200	ENSG00000230561	0.1428	0.1913	3.58645796775818	0.396046640483306	0.0872073702532871	IBD.EUR.Ulcerative_Colitis	CCDC192
201	201	ENSG00000235098	0.1595	0.179	3.66858148574829	0.353410374498754	0.0735791011652767	IBD.EUR.Ulcerative_Colitis	ANKRD65
202	202	ENSG00000237693	0.03912	0.07993	5.35228586196899	0.00129957827455651	0.000123380646199883	IBD.EUR.Inflammatory_Bowel_Disease	IRGM
203	203	ENSG00000237693	0.04804	0.1077	7.71309757232666	7.6826900397009e-10	2.33409247485383e-10	IBD.EUR.Crohns_Disease	IRGM
204	204	ENSG00000250305	0.197	0.2009	3.66586899757385	0.283632959363458	0.0366027013359995	IBD.EUR.Inflammatory_Bowel_Disease	TRMT9B
205	205	ENSG00000258366	0.05455	0.09124	7.85052490234375	3.09593017888687e-10	8.17254930396416e-11	IBD.EUR.Inflammatory_Bowel_Disease	RTEL1
206	206	ENSG00000258366	0.05232	0.0892	5.51763105392456	0.000639357099162297	0.000143249454935798	IBD.EUR.Ulcerative_Colitis	RTEL1
207	207	ENSG00000261582	0.07769	0.0919	3.84817719459534	0.378011939895727	0.0803442753592867	IBD.EUR.Ulcerative_Colitis
208	208	ENSG00000272305	0.06704	0.09818	-4.71670055389404	0.0195249074370017	0.0022648437720142	IBD.EUR.Crohns_Disease
