## Supplemental Table 12 for "Host genotypes interact with microbial communities to modulate gene expression in the human intestine"

	sid	pid	symbol	Trait	Intercept_pval	dosage_pval	microbe_pval	interaction_pval	Intercept_effect	dosage_effect	microbe_effect	interaction_effect	Intercept_SE	dosage_SE	microbe_SE	interaction_SE	Intercept_qval	dosage_qval	microbe_qval	interaction_qval	strat_interaction_qval	microbe	GxM	slope
1	rs2590370	ENSG00000122873	CISD1	IBD.EUR.Inflammatory_Bowel_Disease	0.74926047	0.631160992	0.006570417	0.000557449	-0.056982497	-0.087265776	-0.260032278	0.320345968	0.177541823	0.180922077	0.092642724	0.088297075	0.448584788	0.188971065	0.560672509	0.451159988	0.044038503	Bacteria.Bacteroidetes.Bacteroidia.Bacteroidales.Porphyromonadaceae.Odoribacter	Abundance GxM	-0.26341
2	rs373468064	ENSG00000101337	TM9SF4	IBD.EUR.Inflammatory_Bowel_Disease	0.351812916	0.44803177	0.001089808	0.000176044	0.166456694	-0.157963819	0.336906037	-0.426883673	0.177514256	0.206961077	0.098608601	0.107348335	0.203677395	0.136642073	0.998173674	0.332459102	0.013907476	Bacteria.Firmicutes.Bacilli.Bacillales	Abundance GxM	0.357044
3	rs4327324	ENSG00000188263	IL17REL	IBD.EUR.Inflammatory_Bowel_Disease	0.99275479	0.706290383	0.103002356	0.000760123	0.001134105	0.065515884	0.087895539	-0.322905644	0.124420246	0.173103631	0.053161047	0.091445497	0.309222566	0.131591993	0.996546716	0.717746385	0.060049737	Bacteria.Firmicutes.Clostridia.Clostridiales.Ruminococcaceae.Ruminococcaceae.UCG.002	Abundance GxM	-0.275714
4	rs4327324	ENSG00000188263	IL17REL	IBD.EUR.Inflammatory_Bowel_Disease	0.774586147	0.390445459	0.004352553	0.001034101	0.03548214	-0.151835939	-0.192983656	0.316571958	0.12339128	0.175634759	0.065345772	0.092203258	0.287357948	0.104583337	0.171555787	0.268119946	0.081693945	Bacteria.Firmicutes.Negativicutes.Selenomonadales.Veillonellaceae.Veillonella	Abundance GxM	-0.275714
5	rs4327324	ENSG00000188263	IL17REL	IBD.EUR.Inflammatory_Bowel_Disease	0.115569906	0.019103716	0.012526997	0.00029922	-0.250578991	0.551003502	0.652858209	-1.314226465	0.157137921	0.229345051	0.254309777	0.344188799	0.282767047	0.037352184	0.900584788	0.525902026	0.023638362	Bacteria.Firmicutes.Clostridia.Clostridiales.Lachnospiraceae..Eubacterium..ventriosum.group	P/A GxM	-0.275714
6	rs4400499	ENSG00000165689	ENTR1	IBD.EUR.Inflammatory_Bowel_Disease	0.002512006	0.000917768	0.002537099	0.000837561	-1.316123577	1.877869547	1.380758993	-2.029072622	0.418871699	0.540941202	0.439912036	0.579652556	0.199945864	0.041083206	0.961706955	0.440333513	0.066167316	Bacteria.Firmicutes.Clostridia.Clostridiales.Lachnospiraceae..Eubacterium..rectale.group	P/A GxM	-0.294
7	rs4788099	ENSG00000178952	TUFM	IBD.EUR.Inflammatory_Bowel_Disease	0.006490197	4.75E-05	0.029604865	0.000881198	-0.396001024	0.695431809	-0.157320497	0.286357786	0.140862203	0.159702262	0.070751089	0.082182749	0.015952243	0.000111791	0.713126428	0.899525087	0.069614612	Bacteria.Firmicutes.Clostridia.Clostridiales.Peptostreptococcaceae.Intestinibacter	Abundance GxM	0.414683
8	rs760077	ENSG00000169231	THBS3	IBD.EUR.Inflammatory_Bowel_Disease	0.124212109	0.02555951	0.003077347	0.00012363	0.263080544	-0.392148289	-0.254679602	0.338893035	0.168947586	0.171649427	0.082871926	0.083055945	0.15163008	0.019885519	0.993501001	0.226439587	0.009766747	Bacteria.Firmicutes.Erysipelotrichia.Erysipelotrichales	Abundance GxM	-0.254153
9	rs760077	ENSG00000169231	THBS3	IBD.EUR.Inflammatory_Bowel_Disease	0.121105443	0.028418065	0.002898178	0.000139523	0.264916358	-0.383259047	-0.256068623	0.334892247	0.168694097	0.171046423	0.082772928	0.082792158	0.136900184	0.017542138	0.999513786	0.233189753	0.011022322	Bacteria.Firmicutes.Erysipelotrichia.Erysipelotrichales.Erysipelotrichaceae	Abundance GxM	-0.254153
10	rs8179252	ENSG00000084734	GCKR	IBD.EUR.Inflammatory_Bowel_Disease	0.047249074	0.055013942	0.0028324	0.001258832	-0.774090215	0.599749115	1.338740892	-1.280083788	0.382862217	0.307028996	0.431652053	0.379830632	0.280999299	0.120561815	0.999116436	0.674288738	0.099447689	Bacteria.Proteobacteria.Deltaproteobacteria.Desulfovibrionales.Desulfovibrionaceae.Bilophila	P/A GxM	-0.400072
11	rs12538287	ENSG00000087077	TRIP6	IBD.EUR.Crohns_Disease	0.001026409	2.49E-05	0.004240509	0.000870522	-0.721570576	1.050313981	-0.244238656	0.327730637	0.210015138	0.231615975	0.082446452	0.093952222	0.013589011	0.000286367	0.997152221	0.990360691	0.068771268	Bacteria.Firmicutes.Clostridia.Clostridiales.Family.XI	Abundance GxM	0.27639
12	rs13071100	ENSG00000151576	QTRT2	IBD.EUR.Crohns_Disease	0.27486213	0.005933779	0.214163171	0.001150121	-0.202890612	0.57270218	0.381879229	-1.370582828	0.184265394	0.201407201	0.30446014	0.403197195	0.347644767	0.013985411	0.875019322	0.476195161	0.090859533	Bacteria.Firmicutes.Clostridia.Clostridiales.Ruminococcaceae.Ruminococcaceae.UCG.003	P/A GxM	0.211932
13	rs13071100	ENSG00000151576	QTRT2	IBD.EUR.Crohns_Disease	0.781261023	0.780506036	0.007006317	0.000432381	0.037489529	-0.048849113	0.176402765	-0.287070976	0.134461784	0.174585855	0.06337309	0.077452982	0.262691893	0.142402429	0.996546716	0.544368102	0.034158126	Bacteria.Firmicutes.Clostridia.Clostridiales.Ruminococcaceae.Ruminococcaceae.UCG.002	Abundance GxM	0.211932
14	rs13071100	ENSG00000151576	QTRT2	IBD.EUR.Crohns_Disease	0.252083195	0.004706702	0.174917138	0.000230188	-0.19848016	0.557640188	0.421587229	-1.650310068	0.171781418	0.190593912	0.307429753	0.423479957	0.299673638	0.010935212	0.518875261	0.505490319	0.018184883	Bacteria.Firmicutes.Clostridia.Clostridiales.Ruminococcaceae.Ruminococcaceae.UCG.002	P/A GxM	0.211932
15	rs2590370	ENSG00000122873	CISD1	IBD.EUR.Crohns_Disease	0.74926047	0.631160992	0.006570417	0.000557449	-0.056982497	-0.087265776	-0.260032278	0.320345968	0.177541823	0.180922077	0.092642724	0.088297075	0.448584788	0.188971065	0.560672509	0.451159988	0.044038503	Bacteria.Bacteroidetes.Bacteroidia.Bacteroidales.Porphyromonadaceae.Odoribacter	Abundance GxM	-0.26341
16	rs4400499	ENSG00000165689	ENTR1	IBD.EUR.Crohns_Disease	0.002512006	0.000917768	0.002537099	0.000837561	-1.316123577	1.877869547	1.380758993	-2.029072622	0.418871699	0.540941202	0.439912036	0.579652556	0.199945864	0.041083206	0.961706955	0.440333513	0.066167316	Bacteria.Firmicutes.Clostridia.Clostridiales.Lachnospiraceae..Eubacterium..rectale.group	P/A GxM	-0.294
17	rs4788099	ENSG00000178952	TUFM	IBD.EUR.Crohns_Disease	0.006490197	4.75E-05	0.029604865	0.000881198	-0.396001024	0.695431809	-0.157320497	0.286357786	0.140862203	0.159702262	0.070751089	0.082182749	0.015952243	0.000111791	0.713126428	0.899525087	0.069614612	Bacteria.Firmicutes.Clostridia.Clostridiales.Peptostreptococcaceae.Intestinibacter	Abundance GxM	0.414683
18	rs715948	ENSG00000123384	LRP1	IBD.EUR.Crohns_Disease	0.007385626	0.000496836	0.002397381	0.000809528	-0.718977324	0.628775689	-0.276208188	0.209804105	0.260087332	0.171625132	0.087468764	0.059751746	0.02751746	0.001316671	0.998735039	0.764396753	0.063952707	Bacteria.Bacteroidetes.Bacteroidia.Bacteroidales.Prevotellaceae.Prevotella.9	Abundance GxM	0.364148
19	rs9919709	ENSG00000013583	HEBP1	IBD.EUR.Crohns_Disease	0.563368224	0.628382291	0.0340522	0.000414099	0.142952073	0.096797107	-0.183498739	0.247740396	0.246139037	0.199057972	0.084778481	0.066603652	0.43962257	0.401753685	0.289622401	0.28196109	0.032713805	Bacteria.Firmicutes.Erysipelotrichia.Erysipelotrichales.Erysipelotrichaceae.Holdemanella	Abundance GxM	-0.661433
20	rs1020760	ENSG00000109320	NFKB1	IBD.EUR.Ulcerative_Colitis	0.042790664	0.076316118	0.001350631	0.000985946	0.545551607	-0.500092191	0.293373026	-0.324804602	0.264105154	0.277717973	0.087643906	0.09418298	0.127511967	0.121261118	0.123574916	0.297759705	0.07788976	Bacteria.Firmicutes.Erysipelotrichia.Erysipelotrichales.Erysipelotrichaceae.Holdemanella	Abundance GxM	0.312097
21	rs3778752	ENSG00000128604	IRF5	IBD.EUR.Ulcerative_Colitis	0.001068933	0.000204212	0.000385291	0.000838451	-0.591125394	0.637999635	-0.230664569	0.217492046	0.172702162	0.162230771	0.061647854	0.062137713	0.017099674	0.001828654	0.996423631	0.938343963	0.066237658	Bacteria.Bacteroidetes.Bacteroidia.Bacteroidales.Prevotellaceae.Prevotella.7	Abundance GxM	0.46865
22	rs4327324	ENSG00000188263	IL17REL	IBD.EUR.Ulcerative_Colitis	0.99275479	0.706290383	0.103002356	0.000760123	0.001134105	0.065515884	0.087895539	-0.322905644	0.124420246	0.173103631	0.053161047	0.091445497	0.309222566	0.131591993	0.996546716	0.717746385	0.060049737	Bacteria.Firmicutes.Clostridia.Clostridiales.Ruminococcaceae.Ruminococcaceae.UCG.002	Abundance GxM	-0.275714
23	rs4327324	ENSG00000188263	IL17REL	IBD.EUR.Ulcerative_Colitis	0.774586147	0.390445459	0.004352553	0.001034101	0.03548214	-0.151835939	-0.192983656	0.316571958	0.12339128	0.175634759	0.065345772	0.092203258	0.287357948	0.104583337	0.171555787	0.268119946	0.081693945	Bacteria.Firmicutes.Negativicutes.Selenomonadales.Veillonellaceae.Veillonella	Abundance GxM	-0.275714
24	rs4327324	ENSG00000188263	IL17REL	IBD.EUR.Ulcerative_Colitis	0.115569906	0.019103716	0.012526997	0.00029922	-0.250578991	0.551003502	0.652858209	-1.314226465	0.157137921	0.229345051	0.254309777	0.344188799	0.282767047	0.037352184	0.900584788	0.525902026	0.023638362	Bacteria.Firmicutes.Clostridia.Clostridiales.Lachnospiraceae..Eubacterium..ventriosum.group	P/A GxM	-0.275714
25	rs4400499	ENSG00000165689	ENTR1	IBD.EUR.Ulcerative_Colitis	0.002512006	0.000917768	0.002537099	0.000837561	-1.316123577	1.877869547	1.380758993	-2.029072622	0.418871699	0.540941202	0.439912036	0.579652556	0.199945864	0.041083206	0.961706955	0.440333513	0.066167316	Bacteria.Firmicutes.Clostridia.Clostridiales.Lachnospiraceae..Eubacterium..rectale.group	P/A GxM	-0.294
