## Supplemental Table 13 for "Host genotypes interact with microbial communities to modulate gene expression in the human intestine"

	sid	slope	pid	symbol	Trait	Intercept_pval	dosage_pval	microbe_pval	interaction_pval	Intercept_effect	dosage_effect	microbe_effect	interaction_effect	Intercept_SE	dosage_SE	microbe_SE	interaction_SE	Intercept_qval	dosage_qval	microbe_qval	interaction_qval	strat_interaction_qval	microbe	GxM
1	rs149271	0.532865	ENSG00000188603	CLN3	IBD.EUR.Inflammatory_Bowel_Disease	0.000114834	1.29E-07	0.007666872	0.00179157	-0.670406618	0.84037334	0.752464485	-0.950541154	0.163284505	0.141794365	0.273419564	0.29185147	0.001335616	1.41E-06	0.260822998	0.992329222	0.093161644	Bacteria.Firmicutes.Clostridia.Clostridiales.Ruminococcaceae.Ruminococcus_1	P/A GxM
2	rs272870	-0.425472	ENSG00000197208	SLC22A4	IBD.EUR.Inflammatory_Bowel_Disease	0.034319219	0.071129246	0.011532886	0.00048602	0.46319617	-0.270598443	0.177041097	-0.18106305	0.214261834	0.147490441	0.068097913	0.049290625	0.071813013	0.043775973	0.353795469	0.333261043	0.02527305	Bacteria.Firmicutes.Clostridia.Clostridiales.Lachnospiraceae.Lachnoclostridium	Abundance GxM
3	rs34743335	-0.262049	ENSG00000117595	IRF6	IBD.EUR.Inflammatory_Bowel_Disease	0.242513395	0.222926377	0.024153278	0.00189727	0.15116955	-0.220211521	-0.123511781	0.232183955	0.12816825	0.178953943	0.053499659	0.071707246	0.120999263	0.06615385	0.807374828	0.423221596	0.098658049	Bacteria.Bacteroidetes.Bacteroidia.Bacteroidales.Rikenellaceae.Alistipes	Abundance GxM
4	rs34743335	-0.262049	ENSG00000117595	IRF6	IBD.EUR.Inflammatory_Bowel_Disease	0.133631464	0.038500958	0.000142635	0.000378786	-0.215941118	0.61850275	-0.235738272	0.411544881	0.142167335	0.292799686	0.05831745	0.109747003	0.164934954	0.038625872	0.142274954	0.369984598	0.019696889	Bacteria.Bacteroidetes.Bacteroidia.Bacteroidales.Porphyromonadaceae.Odoribacter	Abundance GxM
5	rs34743335	-0.262049	ENSG00000117595	IRF6	IBD.EUR.Inflammatory_Bowel_Disease	0.001737488	0.000310701	8.76E-05	1.55E-06	0.483780008	-0.72580315	-0.966634813	1.885420565	0.148077942	0.190489317	0.231013808	0.356530027	0.009851003	0.00089279	0.15634745	0.005685775	8.05E-05	Bacteria.Bacteroidetes.Bacteroidia.Bacteroidales.Porphyromonadaceae.Odoribacter	P/A GxM
6	rs34743335	-0.262049	ENSG00000117595	IRF6	IBD.EUR.Inflammatory_Bowel_Disease	0.052416273	0.006283753	0.032470835	0.000736883	0.337666098	-0.620482578	-0.550522739	1.310775862	0.170894185	0.21969032	0.251911962	0.369904102	0.092496837	0.008914827	0.705281747	0.714590905	0.038317896	Bacteria.Firmicutes.Clostridia.Clostridiales.Ruminococcaceae.Ruminiclostridium_9	P/A GxM
7	rs34743335	-0.262049	ENSG00000117595	IRF6	IBD.EUR.Inflammatory_Bowel_Disease	0.239978126	0.221118676	0.02401473	0.001885232	0.152041307	-0.221091788	-0.123249513	0.23204253	0.128207336	0.178959951	0.053331664	0.071616855	0.119492085	0.064567394	0.808526834	0.431903077	0.098032081	Bacteria.Bacteroidetes.Bacteroidia.Bacteroidales.Rikenellaceae	Abundance GxM
8	rs34743335	-0.262049	ENSG00000117595	IRF6	IBD.EUR.Inflammatory_Bowel_Disease	0.070522659	0.008998012	0.033006356	0.000360785	0.280548294	-0.546615645	-0.571407115	1.494762532	0.152576575	0.202976687	0.262301671	0.397036607	0.093463901	0.008130167	0.661249062	0.513431379	0.018760844	Bacteria.Firmicutes.Clostridia.Clostridiales.Ruminococcaceae.Ruminococcaceae_UCG_005	P/A GxM
9	rs3738798	0.521876	ENSG00000117697	NSL1	IBD.EUR.Inflammatory_Bowel_Disease	0.012788404	0.000352939	0.203468853	0.00157008	-0.393728902	0.669644277	-0.091436384	0.287031311	0.153777752	0.177553994	0.071175276	0.08696835	0.020580471	0.000463106	0.959085903	0.485879251	0.081644177	Bacteria.Proteobacteria.Gammaproteobacteria.Pseudomonadales	Abundance GxM
10	rs3738798	0.521876	ENSG00000117697	NSL1	IBD.EUR.Inflammatory_Bowel_Disease	0.000978468	6.83E-06	0.016353312	7.46E-05	-0.582193176	0.933805166	-0.16754548	0.377169684	0.168577624	0.19079221	0.06797043	0.089157954	0.006488031	4.21E-05	0.703603342	0.084713354	0.003881716	Bacteria.Proteobacteria.Gammaproteobacteria.Pseudomonadales.Pseudomonadaceae.Pseudomonas	Abundance GxM
11	rs3738798	0.521876	ENSG00000117697	NSL1	IBD.EUR.Inflammatory_Bowel_Disease	0.023882999	3.60E-05	0.162599556	0.001900889	-0.617617044	1.245591945	0.436721416	-1.14678846	0.266990983	0.280691617	0.309203136	0.354241134	0.175419909	0.000922781	0.968444186	0.937022255	0.098846227	Bacteria.Actinobacteria.Actinobacteria.Bifidobacteriales.Bifidobacteriaceae.Bifidobacterium	P/A GxM
12	rs4648629	-0.292816	ENSG00000008130	NADK	IBD.EUR.Inflammatory_Bowel_Disease	0.729116058	0.997216729	0.001973028	0.001899225	-0.072645326	0.000632273	-0.283170459	0.240994849	0.208872486	0.18055865	0.087806615	0.074436241	0.254156615	0.249625591	0.782207961	0.477792537	0.098759678	Bacteria.Bacteroidetes.Bacteroidia.Bacteroidales.Prevotellaceae	Abundance GxM
13	rs4648629	-0.292816	ENSG00000008130	NADK	IBD.EUR.Inflammatory_Bowel_Disease	0.031290372	0.049010012	0.0001599	0.000132553	-0.595358467	0.462875064	-0.337461649	0.294085436	0.270489248	0.230733384	0.084182392	0.072366574	0.090366934	0.050736297	0.131725878	0.121933891	0.006892763	Bacteria.Bacteroidetes.Bacteroidia.Bacteroidales.Prevotellaceae.Prevotella_9	Abundance GxM
14	rs4648629	-0.292816	ENSG00000008130	NADK	IBD.EUR.Inflammatory_Bowel_Disease	0.066119139	0.010220553	0.005561212	0.00068853	0.392221781	-0.481141614	-1.420910087	1.612835654	0.209848324	0.181877265	0.495404787	0.45242035	0.089921107	0.008864744	0.44452215	0.513431379	0.035803579	Bacteria.Firmicutes.Clostridia.Clostridiales.Ruminococcaceae.Ruminococcaceae_UCG_005	P/A GxM
15	rs12538287	0.582371	ENSG00000087077	TRIP6	IBD.EUR.Crohns_Disease	0.779680738	0.548183443	0.023638658	0.001559912	0.052943988	-0.168755384	-0.541684255	1.076368514	0.188481101	0.279562651	0.233741193	0.325921121	0.524355457	0.327700085	0.384563192	0.822519464	0.081115439	Bacteria.Firmicutes.Negativicutes.Selenomonadales.Veillonellaceae.Dialister	P/A GxM
16	rs149271	0.532865	ENSG00000188603	CLN3	IBD.EUR.Crohns_Disease	0.000114834	1.29E-07	0.007666872	0.00179157	-0.670406618	0.84037334	0.752464485	-0.950541154	0.163284505	0.141794365	0.273419564	0.29185147	0.001335616	1.41E-06	0.260822998	0.992329222	0.093161644	Bacteria.Firmicutes.Clostridia.Clostridiales.Ruminococcaceae.Ruminococcus_1	P/A GxM
17	rs272870	-0.425472	ENSG00000197208	SLC22A4	IBD.EUR.Crohns_Disease	0.034319219	0.071129246	0.011532886	0.00048602	0.46319617	-0.270598443	0.177041097	-0.18106305	0.214261834	0.147490441	0.068097913	0.049290625	0.071813013	0.043775973	0.353795469	0.333261043	0.02527305	Bacteria.Firmicutes.Clostridia.Clostridiales.Lachnospiraceae.Lachnoclostridium	Abundance GxM
18	rs6437264	-0.552163	ENSG00000176720	BOK	IBD.EUR.Crohns_Disease	0.00044985	0.000307116	0.001205005	0.001013709	1.121709062	-0.928482237	-0.409674469	0.362652171	0.303392345	0.243458563	0.120968889	0.105353584	0.002728674	0.000462408	0.901578157	0.505967057	0.052712887	Bacteria.Firmicutes.Negativicutes.Selenomonadales.Veillonellaceae.Veillonella	Abundance GxM
19	rs6437264	-0.552163	ENSG00000176720	BOK	IBD.EUR.Crohns_Disease	0.002001763	0.001814459	0.003411248	0.00158538	0.931502797	-0.709471484	0.404808951	-0.336114846	0.289275717	0.21811541	0.133178546	0.101938617	0.005150547	0.001777918	0.936901003	0.997201293	0.082439734	Bacteria.Firmicutes.Clostridia.Clostridiales.Lachnospiraceae.Coprococcus_1	Abundance GxM
20	rs6437264	-0.552163	ENSG00000176720	BOK	IBD.EUR.Crohns_Disease	0.87130618	0.752257707	0.000973034	0.001611614	0.055727439	-0.079531316	2.079681362	-1.540119967	0.342642134	0.2508855	0.601874288	0.467860468	0.415983755	0.205902194	0.348718998	0.589347644	0.083803911	Bacteria.Firmicutes.Clostridia.Clostridiales.Ruminococcaceae.Ruminococcaceae_UCG_005	P/A GxM
21	rs7685429	0.396473	ENSG00000134962	KLB	IBD.EUR.Crohns_Disease	0.000777257	0.000357513	0.001762499	0.001219898	-1.138118866	0.74071021	-0.385017996	0.259002528	0.322712612	0.196601359	0.118018863	0.076568222	0.004236516	0.000645738	0.512088698	0.71235036	0.063434713	Bacteria.Firmicutes.Negativicutes.Selenomonadales.Acidaminococcaceae	Abundance GxM
22	rs7685429	0.396473	ENSG00000134962	KLB	IBD.EUR.Crohns_Disease	0.653546081	0.309355901	0.000629959	4.65E-05	0.149943707	-0.221243412	-1.985817618	1.471204155	0.332526525	0.215934119	0.552726972	0.337007871	0.425309473	0.154070881	0.74229287	0.166597651	0.002416249	Bacteria.Firmicutes.Negativicutes.Selenomonadales.Acidaminococcaceae	P/A GxM
23	rs7685429	0.396473	ENSG00000134962	KLB	IBD.EUR.Crohns_Disease	0.892204621	0.481225822	0.005359191	0.000202672	-0.047505854	-0.152543384	-1.564118339	1.316471023	0.34918714	0.215333178	0.542837391	0.334260006	0.514619562	0.259665416	0.189299587	0.606197195	0.010538962	Bacteria.Firmicutes.Clostridia.Clostridiales.Lachnospiraceae.Lachnospira	P/A GxM
24	rs7685429	0.396473	ENSG00000134962	KLB	IBD.EUR.Crohns_Disease	0.945245198	0.834905988	0.002029462	0.000516761	0.023649792	-0.044431931	-1.865312697	1.301234212	0.343024896	0.212337002	0.580092556	0.356072678	0.49018089	0.280563162	0.65146819	0.996201403	0.026871588	Bacteria.Firmicutes.Negativicutes.Selenomonadales.Acidaminococcaceae.Phascolarctobacterium	P/A GxM
25	rs149271	0.532865	ENSG00000188603	CLN3	IBD.EUR.Ulcerative_Colitis	0.000114834	1.29E-07	0.007666872	0.00179157	-0.670406618	0.84037334	0.752464485	-0.950541154	0.163284505	0.141794365	0.273419564	0.29185147	0.001335616	1.41E-06	0.260822998	0.992329222	0.093161644	Bacteria.Firmicutes.Clostridia.Clostridiales.Ruminococcaceae.Ruminococcus_1	P/A GxM
26	rs1755604	0.494068	ENSG00000178445	GLDC	IBD.EUR.Ulcerative_Colitis	0.000839749	9.56E-06	2.99E-05	9.41E-05	-0.439164501	0.864189724	-0.309833714	0.383662508	0.125395115	0.179917845	0.069012658	0.092146266	0.003925214	2.78E-05	0.041956874	0.130426513	0.004892595	Bacteria.Firmicutes.Clostridia.Clostridiales.Peptostreptococcaceae	Abundance GxM
27	rs248723	1.05557	ENSG00000230561	CCDC192	IBD.EUR.Ulcerative_Colitis	0.195952751	0.003506726	0.000241727	8.47E-05	-0.257354581	0.467367124	0.231352436	-0.201179841	0.196965047	0.154242882	0.059537439	0.047969745	0.23794518	0.00867278	0.159307717	0.121933891	0.004406016	Bacteria.Bacteroidetes.Bacteroidia.Bacteroidales.Prevotellaceae.Prevotella_9	Abundance GxM
28	rs34743335	-0.262049	ENSG00000117595	IRF6	IBD.EUR.Ulcerative_Colitis	0.242513395	0.222926377	0.024153278	0.00189727	0.15116955	-0.220211521	-0.123511781	0.232183955	0.12816825	0.178953943	0.053499659	0.071707246	0.120999263	0.06615385	0.807374828	0.423221596	0.098658049	Bacteria.Bacteroidetes.Bacteroidia.Bacteroidales.Rikenellaceae.Alistipes	Abundance GxM
29	rs34743335	-0.262049	ENSG00000117595	IRF6	IBD.EUR.Ulcerative_Colitis	0.133631464	0.038500958	0.000142635	0.000378786	-0.215941118	0.61850275	-0.235738272	0.411544881	0.142167335	0.292799686	0.05831745	0.109747003	0.164934954	0.038625872	0.142274954	0.369984598	0.019696889	Bacteria.Bacteroidetes.Bacteroidia.Bacteroidales.Porphyromonadaceae.Odoribacter	Abundance GxM
30	rs34743335	-0.262049	ENSG00000117595	IRF6	IBD.EUR.Ulcerative_Colitis	0.001737488	0.000310701	8.76E-05	1.55E-06	0.483780008	-0.72580315	-0.966634813	1.885420565	0.148077942	0.190489317	0.231013808	0.356530027	0.009851003	0.00089279	0.15634745	0.005685775	8.05E-05	Bacteria.Bacteroidetes.Bacteroidia.Bacteroidales.Porphyromonadaceae.Odoribacter	P/A GxM
31	rs34743335	-0.262049	ENSG00000117595	IRF6	IBD.EUR.Ulcerative_Colitis	0.052416273	0.006283753	0.032470835	0.000736883	0.337666098	-0.620482578	-0.550522739	1.310775862	0.170894185	0.21969032	0.251911962	0.369904102	0.092496837	0.008914827	0.705281747	0.714590905	0.038317896	Bacteria.Firmicutes.Clostridia.Clostridiales.Ruminococcaceae.Ruminiclostridium_9	P/A GxM
32	rs34743335	-0.262049	ENSG00000117595	IRF6	IBD.EUR.Ulcerative_Colitis	0.239978126	0.221118676	0.02401473	0.001885232	0.152041307	-0.221091788	-0.123249513	0.23204253	0.128207336	0.178959951	0.053331664	0.071616855	0.119492085	0.064567394	0.808526834	0.431903077	0.098032081	Bacteria.Bacteroidetes.Bacteroidia.Bacteroidales.Rikenellaceae	Abundance GxM
33	rs34743335	-0.262049	ENSG00000117595	IRF6	IBD.EUR.Ulcerative_Colitis	0.070522659	0.008998012	0.033006356	0.000360785	0.280548294	-0.546615645	-0.571407115	1.494762532	0.152576575	0.202976687	0.262301671	0.397036607	0.093463901	0.008130167	0.661249062	0.513431379	0.018760844	Bacteria.Firmicutes.Clostridia.Clostridiales.Ruminococcaceae.Ruminococcaceae_UCG_005	P/A GxM
