## Supplemental Table 1 for "Host genotypes interact with microbial communities to modulate gene expression in the human intestine"

	Participant.ID	Project ID	Body Site	Diagnosis
1	C3002	C3002CSC3_HTX	Rectum	CD
2	C3002	C3002CSC2_HTX	Ileum	CD
3	C3003	C3003CSC1_HTX	Ileum	UC
4	C3003	C3003CSC2_HTX	Rectum	UC
5	C3005	C3005CSC1_HTX	Ileum	UC
6	C3005	C3005CSC2_HTX	Rectum	UC
7	C3006	C3006CSC2_HTX	Ileum	UC
8	C3006	C3006CSC3_HTX	Rectum	UC
9	C3008	C3008CSC1_HTX	Ileum	CD
10	C3008	C3008CSC2_HTX	Rectum	CD
11	C3010	C3010CSC2_HTX	Rectum	CD
12	C3010	C3010CSC1_HTX	Ileum	CD
13	C3011	C3011CSC2_HTX	Rectum	UC
14	C3011	C3011CSC1_HTX	Ileum	UC
15	C3012	C3012CSC1_HTX	Ileum	CD
16	C3012	C3012CSC2_HTX	Rectum	CD
17	C3013	C3013CSC2_HTX	Ileum	UC
18	C3013	C3013CSC3_HTX	Rectum	UC
19	C3015	C3015CSC2_HTX	Ileum	UC
20	C3015	C3015CSC3_HTX	Rectum	UC
21	C3016	C3016CSC1_HTX	Ileum	CD
22	C3016	C3016CSC2_HTX	Rectum	CD
23	C3017	C3017CSC1_HTX	Ileum	CD
24	C3017	C3017CSC2_HTX	Rectum	CD
25	C3021	C3021CSC3_HTX	Rectum	CD
26	C3021	C3021CSC2_HTX	Ileum	CD
27	C3022	C3022CSC2_HTX	Rectum	nonIBD
28	C3022	C3022CSC1_HTX	Ileum	nonIBD
29	C3023	C3023CSC2_HTX	Ileum	CD
30	C3023	C3023CSC3_HTX	Rectum	CD
31	C3027	C3027CSC3_HTX	Ileum	CD
32	C3027	C3027CSC1_HTX	Rectum	CD
33	C3028	C3028CSC1_HTX	Rectum	CD
34	C3028	C3028CSC2_HTX	Ileum	CD
35	C3029	C3029CSC4_HTX	Ileum	UC
36	C3029	C3029CSC3_HTX	Rectum	UC
37	C3030	C3030CSC3_HTX	Rectum	CD
38	C3030	C3030CSC4_HTX	Ileum	CD
39	C3032	C3032CSC3_HTX	Rectum	UC
40	C3032	C3032CSC2_HTX	Ileum	UC
41	C3034	C3034CSC1_HTX	Rectum	UC
42	C3034	C3034CSC3_HTX	Ileum	UC
43	C3035	C3035CSC2_HTX	Rectum	CD
44	C3035	C3035CSC3_HTX	Ileum	CD
45	C3037	C3037CSC1_HTX	Rectum	UC
46	C3037	C3037CSC2_HTX	Ileum	UC
47	E5004	E5004CSC2_HTX	Ileum	UC
48	E5004	E5004CSC3_HTX	Rectum	UC
49	E5009	E5009CSC2_HTX	Ileum	CD
50	E5009	E5009CSC3_HTX	Rectum	CD
51	H4001	H4001CSC2_HTX	Rectum	CD
52	H4004	H4004CB1_HTX	Ileum	CD
53	H4004	H4004CB2_HTX	Rectum	CD
54	H4004	H4004CSC2_HTX	Rectum	CD
55	H4006	H4006CSC1_HTX	Ileum	CD
56	H4006	H4006CSC2_HTX	Rectum	CD
57	H4007	H4007CB1_HTX	Ileum	CD
58	H4007	H4007CB2_HTX	Rectum	CD
59	H4007	H4007CSC1_HTX	Ileum	CD
60	H4007	H4007CSC2_HTX	Rectum	CD
61	H4008	H4008CB1_HTX	Ileum	nonIBD
62	H4008	H4008CB2_HTX	Rectum	nonIBD
63	H4008	H4008CSC1_HTX	Ileum	nonIBD
64	H4008	H4008CSC2_HTX	Rectum	nonIBD
65	H4009	H4009CSC1_HTX	Ileum	nonIBD
66	H4009	H4009CSC2_HTX	Rectum	nonIBD
67	H4010	H4010CSC1_HTX	Ileum	UC
68	H4010	H4010CSC2_HTX	Rectum	UC
69	H4013	H4013CSC1_HTX	Ileum	nonIBD
70	H4013	H4013CSC2_HTX	Rectum	nonIBD
71	H4014	H4014CSC1_HTX	Ileum	CD
72	H4014	H4014CSC2_HTX	Rectum	CD
73	H4015	H4015CSC2_HTX	Ileum	CD
74	H4016	H4016CSC1_HTX	Ileum	nonIBD
75	H4016	H4016CSC2_HTX	Rectum	nonIBD
76	H4017	H4017CSC2_HTX	Ileum	CD
77	H4017	H4017CSC3_HTX	Rectum	CD
78	H4018	H4018CSC1_HTX	Ileum	nonIBD
79	H4018	H4018CSC2_HTX	Rectum	nonIBD
80	H4019	H4019CB1_HTX	Ileum	UC
81	H4019	H4019CB2_HTX	Rectum	UC
82	H4019	H4019CSC1_HTX	Ileum	UC
83	H4019	H4019CSC2_HTX	Rectum	UC
84	H4020	H4020CSC1_HTX	Ileum	CD
85	H4020	H4020CSC2_HTX	Rectum	CD
86	H4022	H4022CSC1_HTX	Ileum	nonIBD
87	H4022	H4022CSC2_HTX	Rectum	nonIBD
88	H4023	H4023CSC1_HTX	Ileum	nonIBD
89	H4023	H4023CSC2_HTX	Rectum	nonIBD
90	H4024	H4024CSC1_HTX	Ileum	nonIBD
91	H4024	H4024CSC2_HTX	Rectum	nonIBD
92	H4027	H4027CSC2_HTX	Ileum	UC
93	H4027	H4027CSC3_HTX	Rectum	UC
94	H4028	H4028CSC1_HTX	Ileum	CD
95	H4028	H4028CSC2_HTX	Rectum	CD
96	H4030	H4030CSC1_HTX	Ileum	CD
97	H4030	H4030CSC2_HTX	Rectum	CD
98	H4031	H4031CSC1_HTX	Ileum	CD
99	H4031	H4031CSC2_HTX	Rectum	CD
100	H4032	H4032CSC2_HTX	Ileum	CD
101	H4032	H4032CSC3_HTX	Rectum	CD
102	H4035	H4035CSC2_HTX	Ileum	UC
103	H4035	H4035CSC3_HTX	Rectum	UC
104	H4038	H4038CSC2_HTX	Rectum	CD
105	H4038	H4038CSC3_HTX	Ileum	CD
106	H4039	H4039CSC2_HTX	Ileum	CD
107	H4039	H4039CSC3_HTX	Rectum	CD
108	H4040	H4040CSC1_HTX	Ileum	UC
109	H4040	H4040CSC2_HTX	Rectum	UC
110	H4042	H4042CSC1_HTX	Rectum	UC
111	H4043	H4043CSC2_HTX	Ileum	CD
112	H4043	H4043CSC3_HTX	Rectum	CD
113	H4044	H4044CSC1_HTX	Ileum	UC
114	H4044	H4044CSC2_HTX	Rectum	UC
115	H4045	H4045CSC1_HTX	Ileum	nonIBD
116	H4045	H4045CSC2_HTX	Rectum	nonIBD
117	M2008	M2008CB1_HTX	Rectum	CD
118	M2008	M2008CB2_HTX	Rectum	CD
119	M2008	M2008CSC1_HTX	Ileum	CD
120	M2008	M2008CSC2_HTX	Rectum	CD
121	M2014	M2014CSC1_HTX	Ileum	CD
122	M2014	M2014CSC2_HTX	Rectum	CD
123	M2021	M2021CB2_HTX	Ileum	CD
124	M2021	M2021CSC1_HTX	Rectum	CD
125	M2021	M2021CSC2_HTX	Rectum	CD
126	M2025	M2025CSC1_HTX	Ileum	CD
127	M2025	M2025CSC2_HTX	Rectum	CD
128	M2026	M2026CSC1_HTX	Ileum	UC
129	M2026	M2026CSC2_HTX	Rectum	UC
130	M2027	M2027CSC1_HTX	Ileum	CD
131	M2027	M2027CSC2_HTX	Rectum	CD
132	M2028	M2028CB1_HTX	Ileum	CD
133	M2028	M2028CB2_HTX	Rectum	CD
134	M2028	M2028CSC1_HTX	Ileum	CD
135	M2028	M2028CSC2_HTX	Rectum	CD
136	M2034	M2034CSC1_HTX	Ileum	CD
137	M2034	M2034CSC2_HTX	Rectum	CD
138	M2039	M2039CSC1_HTX	Ileum	nonIBD
139	M2039	M2039CSC2_HTX	Rectum	nonIBD
140	M2041	M2041CSC1_HTX	Ileum	nonIBD
141	M2041	M2041CSC2_HTX	Rectum	nonIBD
142	M2042	M2042CSC1_HTX	Ileum	nonIBD
143	M2042	M2042CSC2_HTX	Rectum	nonIBD
144	M2047	M2047CSC1_HTX	Ileum	nonIBD
145	M2047	M2047CSC2_HTX	Rectum	nonIBD
146	M2060	M2060CSC1_HTX	Ileum	nonIBD
147	M2060	M2060CSC2_HTX	Rectum	nonIBD
148	M2061	M2061CSC1_HTX	Rectum	nonIBD
149	M2064	M2064CB2_HTX	Rectum	UC
150	M2064	M2064CSC1_HTX	Rectum	UC
151	M2068	M2068CSC1_HTX	Ileum	CD
152	M2068	M2068CSC2_HTX	Rectum	CD
153	M2069	M2069CSC1_HTX	Ileum	UC
154	M2069	M2069CSC2_HTX	Rectum	UC
155	M2072	M2072CSC1_HTX	Ileum	nonIBD
156	M2072	M2072CSC2_HTX	Rectum	nonIBD
157	M2075	M2075CSC1_HTX	Rectum	nonIBD
158	M2084	M2084CSC1_HTX	Ileum	nonIBD
159	M2084	M2084CSC2_HTX	Rectum	nonIBD
160	P6005	P6005CSC1_HTX	Ileum	CD
161	P6005	P6005CSC2_HTX	Rectum	CD
162	P6009	P6009CSC1_HTX	Ileum	CD
163	P6009	P6009CSC2_HTX	Rectum	CD
164	P6012	P6012CSC1_HTX	Ileum	UC
165	P6012	P6012CSC2_HTX	Rectum	UC
166	P6013	P6013CSC1_HTX	Ileum	UC
167	P6013	P6013CSC2_HTX	Rectum	UC
168	P6014	P6014CSC1_HTX	Ileum	nonIBD
169	P6014	P6014CSC2_HTX	Rectum	nonIBD
170	P6016	P6016CB1_HTX	Rectum	CD
171	P6016	P6016CSC2_HTX	Rectum	CD
172	P6016	P6016CSC3_HTX	Ileum	CD
173	P6017	P6017CSC1_HTX	Ileum	nonIBD
174	P6017	P6017CSC2_HTX	Rectum	nonIBD
175	P6018	P6018CSC1_HTX	Ileum	nonIBD
176	P6018	P6018CSC2_HTX	Rectum	nonIBD
177	P6024	P6024CSC1_HTX	Ileum	CD
178	P6024	P6024CSC2_HTX	Rectum	CD
179	P6025	P6025CSC1_HTX	Ileum	UC
180	P6025	P6025CSC2_HTX	Rectum	UC
181	P6028	P6028CSC1_HTX	Ileum	CD
182	P6028	P6028CSC2_HTX	Rectum	CD
